# Multi-omics Integration Identifies Genes Influencing Traits Associated with Cardiovascular Risks: The Long Life Family Study

**DOI:** 10.1101/2024.03.04.24303657

**Authors:** Sandeep Acharya, Shu Liao, Wooseok J. Jung, Yu S. Kang, Vaha A. Moghaddam, Mary Feitosa, Mary Wojczynski, Shiow Lin, Jason A. Anema, Karen Schwander, Jeff O Connell, Mike Province, Michael R. Brent

## Abstract

The Long Life Family Study (LLFS) enrolled 4,953 participants in 539 pedigrees displaying exceptional longevity. To identify genetic mechanisms that affect cardiovascular risks in the LLFS population, we developed a multi-omics integration pipeline and applied it to 11 traits associated with cardiovascular risks. Using our pipeline, we aggregated gene-level statistics from rare-variant analysis, GWAS, and gene expression-trait association by Correlated Meta-Analysis (CMA). Across all traits, CMA identified 64 significant genes after Bonferroni correction (p ≤ 2.8×10^−7^), 29 of which replicated in the Framingham Heart Study (FHS) cohort. Notably, 20 of the 29 replicated genes do not have a previously known trait-associated variant in the GWAS Catalog within 50 kb. Thirteen modules in Protein-Protein Interaction (PPI) networks are significantly enriched in genes with low meta-analysis p-values for at least one trait, three of which are replicated in the FHS cohort. The functional annotation of genes in these modules showed a significant over-representation of trait-related biological processes including sterol transport, protein-lipid complex remodeling, and immune response regulation. Among major findings, our results suggest a role of triglyceride-associated and mast-cell functional genes *FCER1A, MS4A2, GATA2, HDC*, and *HRH4* in atherosclerosis risks. Our findings also suggest that lower expression of *ATG2A*, a gene we found to be associated with BMI, may be both a cause and consequence of obesity. Finally, our results suggest that *ENPP3* may play an intermediary role in triglyceride-induced inflammation. Our pipeline is freely available and implemented in the Nextflow workflow language, making it easily runnable on any compute platform (https://nf-co.re/omicsgenetraitassociation).
