## Supplementary material for "Multi-omics Integration Identifies Genes Influencing Traits Associated with Cardiovascular Risks: The Long Life Family Study": Table S2

### Sheet: Sheet1
			RVA										CMA
Trait	GWAS Gene-level aggregation (PASCAL)	TWAS (BACON corrected if GIF > 1.10)	downstream	enhancer_DHS	plof_ds	promoter_DHS	UTR	enhancer_CAGE	missense	promoter_CAGE	synonymous	upstream	downstream	enhancer_DHS	plof_ds	promoter_DHS	UTR	enhancer_CAGE	missense	promoter_CAGE	synonymous	upstream
ABI	1.08	1.03	0.97	1.02	0.77	0.95	0.99	0.96	1.01	0.92	0.9	0.94	1.03	1.07	0.98	1.03	1.03	1.03	1.04	1	0.99	1.03
LDL	1.15	1.05	1.02	1.07	0.97	1.06	1.05	1.05	1.03	1.02	1.01	1.07	1.13	1.16	1.13	1.15	1.15	1.15	1.14	1.15	1.12	1.16
TC	1.14	1.04	1.03	1.07	0.99	1.04	1.06	1.07	1.02	1.03	1.01	1.06	1.15	1.16	1.15	1.13	1.16	1.14	1.12	1.13	1.12	1.14
BMI	1.13	1.16	1.09	1.16	0.97	1.13	1.07	1.05	1.06	1.01	1.05	1.09	1.28	1.3	1.26	1.29	1.25	1.28	1.24	1.26	1.24	1.25
FEV1	1.11	1.01	1.01	1.03	0.91	1.05	1.04	1.02	0.98	0.97	1.01	1	1.08	1.11	1.07	1.1	1.11	1.09	1.04	1.06	1.09	1.08
FEV1/FVC	1.21	1.03	1.04	1.09	0.82	1.04	1.04	1	1.02	0.99	0.94	1.04	1.19	1.2	1.11	1.18	1.18	1.17	1.16	1.16	1.14	1.19
HDL	1.13	1.07	1.07	1.1	0.93	1.08	1.04	1.05	1.04	1.02	0.99	1.03	1.15	1.19	1.12	1.17	1.15	1.16	1.14	1.17	1.12	1.15
FVC	1.07	1.09	1	1.04	0.91	1.04	1.02	0.98	1	1	1	1.01	1.07	1.11	1.07	1.1	1.07	1.08	1.07	1.06	1.08	1.09
TG	1.19	1.05	1.01	1.06	0.98	1.05	1.04	1.03	1.06	1.03	1	1.06	1.2	1.21	1.22	1.2	1.2	1.2	1.19	1.22	1.18	1.22
Pulse	1.1	1.04	1.04	1.05	0.99	1.05	1.05	1.03	1.03	1.04	1	1.07	1.11	1.1	1.09	1.13	1.12	1.11	1.11	1.13	1.1	1.11
Waist	1.14	1.05	1.03	1.2	0.85	1.13	1.12	1.03	1.02	1	1.01	1.01	1.13	1.19	1.08	1.18	1.16	1.15	1.13	1.12	1.13	1.13
