## Supplementary material for "Multi-omics Integration Identifies Genes Influencing Traits Associated with Cardiovascular Risks: The Long Life Family Study": Table S3

### Sheet: in
Genes	LLFS_PASCAL_p_vals	Trait	FHS_PASCAL_p_vals	Replicated	Known_GWAS_Catalog
APOC1	1.5965e-13	LDL	-	0	1
APOC1P1	1.249e-14	LDL	-	0	0
APOC2	1.03917e-13	LDL	-	0	1
APOC4	8.99281e-15	LDL	-	0	1
APOC4-APOC2	2.67564e-14	LDL	-	0	1
APOE	5.6366e-13	LDL	-	0	1
CLPTM1	7.357e-12	LDL	-	0	1
NECTIN2	1.98613e-10	LDL	-	0	1
TOMM40	1.87034e-12	LDL	-	0	1
APOC1	5.97217e-07	TC	-	0	1
APOC1P1	1.23071e-07	TC	-	0	0
APOC2	4.03271e-07	TC	-	0	1
APOC4	1.25885e-07	TC	-	0	1
APOC4-APOC2	2.74123e-07	TC	-	0	1
APOE	8.80156e-07	TC	-	0	1
TOMM40	1.18398e-06	TC	-	0	1
CETP	9.46189e-22	HDL	0.000300607	1	1
HERPUD1	8.68037e-17	HDL	3.02722e-05	1	1
NLRC5	1.38856e-24	HDL	0.00164492	1	1
SLC12A3	2.11862e-11	HDL	-	0	1
APOA1	1.39138e-07	TG	-	0	1
APOA1-AS	4.48236e-07	TG	-	0	1
APOA4	9.17004e-10	TG	0.000733704	1	1
APOA5	2.24728e-09	TG	0.00025075	1	1
APOC3	8.01394e-09	TG	-	0	1
BUD13	2.80542e-07	TG	0.000190886	1	1
BUD13-DT	2.25224e-08	TG	0.000207009	1	0
LPL	4.03471e-08	TG	0.000685432	1	1
ZPR1	4.5782e-09	TG	0.000206308	1	1
OR14A16	1.22154e-06	Waist	-	0	0
TOTAL				9	26
