## Supplementary material for "Multi-omics Integration Identifies Genes Influencing Traits Associated with Cardiovascular Risks: The Long Life Family Study": Table S4

### Sheet: Sheet1
Trait	Num Tests - PASCAL	Bonf. Threshold - PASCAL	Num Tests - TWAS	Bonf. Threshold - TWAS	Num Tests - RVA	Bonf. Threshold - RVA	Num Tests - CMA	Bonf. Threshold - CMA
ABI	23534	2.12459e-06	17957	2.78443e-06	142337	3.51279e-07	176774	2.82847e-07
LDL	23534	2.12459e-06	17957	2.78443e-06	145484	3.4368e-07	177838	2.81155e-07
TC	23533	2.12459e-06	17957	2.78443e-06	145510	3.43619e-07	177839	2.81153e-07
BMI	23534	2.12459e-06	17957	2.78443e-06	145985	3.42501e-07	177984	2.80924e-07
FEV1	23534	2.12459e-06	17957	2.78443e-06	145103	3.44583e-07	177701	2.81372e-07
FEV1/FVC	23534	2.12459e-06	17957	2.78443e-06	145038	3.44737e-07	177683	2.814e-07
HDL	23534	2.12459e-06	17957	2.78443e-06	146037	3.42379e-07	178024	2.80861e-07
FVC	23533	2.12459e-06	17957	2.78443e-06	145042	3.44728e-07	177673	2.81416e-07
TG	23533	2.12459e-06	17957	2.78443e-06	145564	3.43492e-07	177853	2.81131e-07
Pulse	23534	2.12459e-06	17957	2.78443e-06	145952	3.42578e-07	177974	2.81131e-07
Waist	23534	2.12459e-06	17957	2.78443e-06	145871	3.42769e-07	177946	2.81131e-07
