## Supplementary material for "Multi-omics Integration Identifies Genes Influencing Traits Associated with Cardiovascular Risks: The Long Life Family Study": Table S5

### Sheet: in
Genes	LLFS_betas_genes	LLFS_se_genes	LLFS_p_vals	Trait	FHS_betas_genes	FHS_se_genes	FHS_p_vals	Replicated	Known_GWAS_Catalog
HDC	-0.243015	0.0410676	7.6238e-08	TC	-0.128707	0.0314085	0.00171106	1	0
CPA3	-0.320922	0.0564985	2.3841e-07	TC	-0.160426	0.0411294	0.00284851	1	0
AKAP12	-0.32108	0.0570995	3.11692e-07	TC	-0.168615	0.0431114	0.00277287	1	0
GATA2	-0.194529	0.0349383	4.03431e-07	TC	-0.138537	0.0327597	0.00120547	1	0
SLC45A3	-0.305381	0.0553753	5.15508e-07	TC	-0.166434	0.0435999	0.00350932	1	0
ABCG1	-0.576011	0.0792007	5.72858e-09	BMI	-0.527159	0.0710584	2.45147e-07	1	0
HCAR3	0.632159	0.0897238	1.12208e-08	BMI	0.38241	0.0776513	0.000193986	1	1
DUSP2	-0.586279	0.0823355	1.16641e-08	BMI	-0.560135	0.0644932	1.45548e-09	1	0
CX3CR1	0.793914	0.114296	1.77496e-08	BMI	0.742553	0.0932	3.97893e-09	1	0
BTG1	-1.19265	0.181813	1.43096e-07	BMI	-1.35014	0.182061	2.47714e-07	1	0
ATG2A	-0.758479	0.116677	1.84419e-07	BMI	-0.717679	0.104562	1.84693e-06	1	0
ABCA1	-0.426365	0.0658224	2.03571e-07	BMI	-	-	-	0	0
LRRN3	-0.429468	0.0663778	2.10127e-07	BMI	-0.277429	0.0489841	8.96919e-05	1	0
HDC	-0.256147	0.0401896	3.16222e-07	BMI	-	-	-	0	0
NIBAN1	0.959188	0.152968	3.44067e-07	BMI	-	-	-	0	0
HCK	1.38867	0.222555	3.91452e-07	BMI	1.31511	0.190337	2.75101e-07	1	1
KLF4	0.752481	0.120862	4.1455e-07	BMI	0.965242	0.111203	1.73037e-10	1	0
GATA2	-0.21291	0.0341358	5.57765e-07	BMI	-	-	-	0	1
TUBA1A	0.947913	0.155464	7.05332e-07	BMI	1.04694	0.141823	4.41244e-08	1	0
NEFL	0.465523	0.0764068	7.18764e-07	BMI	0.379439	0.0599368	2.24995e-06	1	0
BIRC3	0.946325	0.159144	1.29978e-06	BMI	0.746553	0.132087	2.171e-05	1	0
AKAP12	-0.332338	0.0559081	1.82015e-06	BMI	-	-	-	0	0
RP11-439A17.9	0.467012	0.0798787	1.93345e-06	BMI	-	-	-	0	0
PTGER2	0.857773	0.146803	1.96024e-06	BMI	0.862406	0.12894	6.2486e-07	1	0
MBNL3	-0.46443	0.0788381	2.24639e-06	BMI	-	-	-	0	0
DPYSL2	0.878923	0.151981	2.48059e-06	BMI	0.943668	0.144605	1.12674e-06	1	0
HDC	0.454351	0.0377679	1.50825e-21	HDL	0.345784	0.0298293	7.2102e-15	1	0
GATA2	0.380229	0.0319579	3.93312e-21	HDL	0.349794	0.0312287	5.30495e-14	1	0
FCER1A	0.602773	0.0587525	2.7996e-16	HDL	0.505637	0.0457123	1.06785e-13	1	0
AKAP12	0.543818	0.0530888	3.10135e-16	HDL	0.454797	0.0411354	1.09574e-13	1	0
CPA3	0.53048	0.0523429	6.2073e-16	HDL	0.43963	0.0390822	4.16888e-14	1	0
MS4A2	0.52636	0.052002	6.73208e-16	HDL	0.499531	0.0470477	9.38005e-13	1	0
ITGB8	0.567142	0.0564502	1.08251e-15	HDL	-	-	-	0	0
SLC45A3	0.517763	0.051755	1.4155e-15	HDL	0.446761	0.0416703	5.68043e-13	1	1
LINC02458	0.724381	0.0743489	7.16596e-15	HDL	0.626039	0.0614419	7.12244e-12	1	1
GATA2-AS1	0.66507	0.0717035	1.19649e-13	HDL	-	-	-	0	0
ABCG1	0.585929	0.0783721	1.98281e-09	HDL	0.459176	0.0713461	1.57955e-05	1	1
ENPP3	0.57121	0.0799344	9.6782e-09	HDL	0.716606	0.0679975	1.36938e-12	1	1
GCSAML	0.590203	0.0857682	3.29361e-08	HDL	0.614819	0.0686241	1.61211e-09	1	0
SREBF2	-1.10807	0.169362	6.10032e-08	HDL	-1.46062	0.164739	2.94231e-10	1	0
SCCPDH	0.867481	0.129744	7.9225e-08	HDL	0.643957	0.12169	0.000416935	1	0
CA8	0.475993	0.0742927	2.6712e-07	HDL	0.668787	0.0745445	1.5308e-09	1	0
COL9A2	0.527346	0.0844058	5.23556e-07	HDL	0.389224	0.0833576	0.00194754	1	0
OR2I1P	0.526364	0.0844719	5.60911e-07	HDL	-	-	-	0	0
MS4A3	0.380368	0.0616825	7.33631e-07	HDL	0.380212	0.0471117	5.55698e-08	1	0
LINC00402	-0.611605	0.10727	2.13969e-06	HDL	-	-	-	0	0
MYLIP	0.809679	0.137757	2.36094e-06	HDL	-	-	-	0	0
DAAM2	0.273867	0.0508035	8.75931e-08	FVC	0.174519	0.03721	5.55917e-05	1	0
HDC	-0.783527	0.0344307	4.21691e-67	TG	-0.591276	0.0272516	1.49843e-34	1	0
GATA2	-0.657867	0.0291965	4.91975e-66	TG	-0.609858	0.0285666	1.22794e-33	1	0
SLC45A3	-0.970784	0.0477158	7.53282e-56	TG	-0.76294	0.03872	1.99465e-29	1	0
AKAP12	-0.979352	0.049645	4.70018e-53	TG	-0.774062	0.0380127	4.29753e-31	1	0
CPA3	-0.952803	0.0495599	8.16009e-51	TG	-0.738832	0.0362035	3.30803e-31	1	0
MS4A2	-0.935379	0.0488999	2.19095e-50	TG	-0.809972	0.0444776	9.13417e-26	1	0
ITGB8	-0.93565	0.0540364	1.44595e-42	TG	-	-	-	0	0
FCER1A	-0.969204	0.0566497	1.05506e-41	TG	-0.740074	0.0440433	1.7827e-22	1	0
GATA2-AS1	-1.15119	0.0687766	3.61409e-40	TG	-	-	-	0	0
LINC02458	-1.15657	0.0725806	6.51119e-37	TG	-0.986701	0.058826	2.08761e-22	1	0
GCSAML	-1.14696	0.0847019	7.94348e-28	TG	-1.04957	0.0658186	1.48232e-20	1	0
ENPP3	-1.04143	0.0791207	1.75457e-26	TG	-1.1706	0.0642745	9.04954e-26	1	0
OR2I1P	-1.04901	0.0838284	3.04454e-24	TG	-	-	-	0	1
MS4A3	-0.744448	0.0614996	7.10699e-23	TG	-0.521826	0.0468568	3.74407e-11	1	0
CA8	-0.852021	0.0744823	1.01367e-20	TG	-1.04585	0.072325	2.1692e-17	1	0
HRH4	-0.66158	0.0658275	1.55988e-16	TG	-0.540066	0.0687714	2.64497e-06	1	0
KLHDC7A	-1.00643	0.10133	3.37903e-16	TG	-	-	-	0	0
ABCG1	-0.690723	0.0808896	1.75523e-12	TG	-0.588109	0.0714448	8.62309e-07	1	0
NTRK1	-0.813251	0.104238	1.04463e-10	TG	-1.11629	0.0652172	3.41465e-23	1	0
SCCPDH	-1.0231	0.133888	2.43699e-10	TG	-1.05805	0.1213	1.88627e-07	1	0
MYLIP	-1.07253	0.141027	2.94666e-10	TG	-0.948217	0.126811	7.69215e-06	1	0
ABCA1	-0.467697	0.0664788	5.22533e-09	TG	-0.444491	0.0633686	2.6958e-05	1	1
IL3RA	-0.752016	0.10823	7.96826e-09	TG	-0.358888	0.0435609	8.4399e-07	1	0
TCN1	-0.564054	0.083335	1.87829e-08	TG	-0.340346	0.0502688	5.07612e-05	1	0
SCUBE1	-0.493501	0.0785347	1.71927e-07	TG	-	-	-	0	0
OSBPL1A	-0.652129	0.103863	1.7585e-07	TG	-0.661822	0.122353	0.00121867	1	0
RHOXF1P1	-0.512916	0.0839451	3.67163e-07	TG	-	-	-	0	0
CACNG8	-0.432964	0.0723499	6.28792e-07	TG	-	-	-	0	0
USP49	-0.932019	0.15619	6.75923e-07	TG	-	-	-	0	0
TOTAL								57	9
								114
