## Supplementary material for "Multi-omics Integration Identifies Genes Influencing Traits Associated with Cardiovascular Risks: The Long Life Family Study": Table S6

### Sheet: in
Genes	LLFS_STAAR_p_vals	LLFS_min_STAAR_category	Trait	FHS_STAAR_p_vals	FHS_min_STAAR_category	Replicated	Known_GWAS_Catalog
SOX8	1.16035e-18	enhancer_CAGE	FVC	-	-	0	0
CNOT2	5.32432e-18	synonymous	FVC	-	-	0	0
BOD1L1	1.14238e-17	upstream	FVC	-	-	0	0
SHLD2	1.31122e-17	UTR	FVC	-	-	0	0
ZCCHC10	1.31398e-17	missense	FVC	-	-	0	1
TOMM40	1.82814e-17	synonymous	LDL	4.61203e-06	synonymous	1	1
SLC27A2	2.12154e-17	plof_ds	FVC	-	-	0	0
IRF6	2.22093e-17	plof_ds	FVC	-	-	0	0
NSMAF	2.23512e-17	plof_ds	Waist	-	-	0	0
SLC22A1	4.68877e-17	synonymous	Waist	-	-	0	0
PCSK1	1.93554e-16	plof_ds	FVC	-	-	0	0
GLT6D1	4.44089e-16	downstream	FVC	-	-	0	0
SLC48A1	1.33227e-15	synonymous	Waist	-	-	0	0
CCDC116	1.55431e-15	enhancer_CAGE	Waist	-	-	0	0
TRIM49D1	1.06581e-14	downstream	FVC	-	-	0	0
RNF5	1.55431e-14	plof_ds	Waist	-	-	0	1
TRAPPC6B	2.23155e-14	synonymous	Waist	-	-	0	0
ZFR	4.24105e-14	synonymous	Waist	-	-	0	0
SOX8	5.57332e-14	enhancer_CAGE	FEV1	-	-	0	0
ASAH2B	5.77316e-14	plof_ds	Waist	-	-	0	0
CCDC12	6.37268e-14	enhancer_DHS	Waist	-	-	0	0
IFT20	9.4813e-14	promoter_CAGE	Waist	-	-	0	0
TMPRSS11B	1.35225e-13	enhancer_CAGE	Waist	-	-	0	0
CNOT2	7.67719e-13	synonymous	FEV1	-	-	0	0
SLIT2	8.54761e-13	upstream	FVC	-	-	0	0
PMVK	9.56124e-13	synonymous	Waist	-	-	0	0
BOD1L1	1.53655e-12	upstream	FEV1	-	-	0	0
SHLD2	1.61959e-12	UTR	FEV1	-	-	0	0
IFNA4	2.087e-12	missense	FVC	-	-	0	0
SLC27A2	2.26974e-12	plof_ds	FEV1	-	-	0	0
OR6X1	2.27862e-12	upstream	FVC	-	-	0	0
ZCCHC10	2.3247e-12	missense	FEV1	-	-	0	0
IRF6	2.69718e-12	plof_ds	FEV1	-	-	0	0
FGF19	4.98779e-12	promoter_CAGE	Waist	-	-	0	0
AKR1C4	5.47773e-12	upstream	FVC	-	-	0	0
VGF	5.92992e-12	enhancer_CAGE	FVC	-	-	0	0
PPAN	7.90723e-12	plof_ds	FVC	-	-	0	0
TFAP4	1.1562e-11	missense	Waist	-	-	0	0
CETP	1.3208e-11	missense	HDL	0.000428305	synonymous	1	1
ZNF233	1.37969e-11	enhancer_CAGE	BMI	-	-	0	0
ZNF84	1.53975e-11	promoter_CAGE	FVC	-	-	0	0
PCSK1	1.98359e-11	plof_ds	FEV1	-	-	0	0
GLT6D1	3.0426e-11	downstream	FEV1	-	-	0	0
PRKAB1	3.18394e-11	downstream	Waist	-	-	0	0
CCDC144A	5.0305e-11	synonymous	FVC	-	-	0	0
SHC4	1.16206e-10	plof_ds	Waist	-	-	0	0
JAKMIP2	2.29363e-10	plof_ds	Waist	-	-	0	0
TOMM40	2.32774e-10	synonymous	TC	0.000887858	synonymous	1	1
CHCHD7	2.95004e-10	synonymous	FVC	-	-	0	1
OR10H5	3.07222e-10	promoter_CAGE	BMI	-	-	0	0
NPR2	3.73598e-10	plof_ds	FVC	-	-	0	0
LGALS2	5.25548e-10	missense	Waist	-	-	0	0
MFSD9	8.06915e-10	promoter_CAGE	Waist	-	-	0	0
ARG1	8.40799e-10	synonymous	FVC	-	-	0	0
SP9	1.06398e-09	missense	BMI	-	-	0	1
ACSF2	1.18951e-09	promoter_CAGE	BMI	-	-	0	0
OR10R2	1.32181e-09	synonymous	FVC	-	-	0	0
IFNA4	1.33415e-09	missense	FEV1	-	-	0	0
VPS41	1.33687e-09	enhancer_CAGE	FVC	-	-	0	0
CYP2W1	1.514e-09	plof_ds	Waist	-	-	0	0
SRSF7	1.83177e-09	synonymous	FVC	-	-	0	0
SYNPR	1.90364e-09	enhancer_CAGE	Waist	-	-	0	0
BCAM	2.10842e-09	enhancer_DHS	LDL	-	-	0	1
EMC6	3.14797e-09	synonymous	Waist	-	-	0	0
WDR55	3.58771e-09	synonymous	FVC	-	-	0	0
MPZ	3.59177e-09	plof_ds	Waist	-	-	0	0
C12orf29	3.86819e-09	plof_ds	Waist	-	-	0	0
RAB3B	3.93544e-09	enhancer_DHS	FVC	-	-	0	0
RBPMS	4.04906e-09	enhancer_CAGE	FVC	-	-	0	0
VPS11	4.57022e-09	enhancer_CAGE	Waist	-	-	0	0
DHRS7B	4.93078e-09	enhancer_CAGE	FVC	-	-	0	0
ATF1	4.98539e-09	promoter_CAGE	Waist	-	-	0	0
RAB36	5.53016e-09	synonymous	Waist	-	-	0	0
BAX	6.0435e-09	plof_ds	Waist	-	-	0	0
DEFB136	6.22202e-09	missense	FVC	-	-	0	0
C9orf85	6.43149e-09	synonymous	FVC	-	-	0	0
LSM8	6.52918e-09	missense	BMI	-	-	0	0
SLIT2	6.81974e-09	upstream	FEV1	-	-	0	0
C2orf80	7.17818e-09	upstream	Waist	-	-	0	0
GRTP1	7.55471e-09	synonymous	Waist	-	-	0	0
CCNB1IP1	9.6346e-09	enhancer_CAGE	FVC	-	-	0	0
LGMN	9.91546e-09	promoter_CAGE	FVC	-	-	0	0
SPTBN1	1.04259e-08	plof_ds	Waist	-	-	0	0
TRIM49D1	1.04661e-08	downstream	FEV1	-	-	0	0
NDUFB6	1.09558e-08	enhancer_CAGE	Waist	-	-	0	0
USP22	1.16446e-08	missense	FVC	-	-	0	0
ZBTB9	1.31745e-08	UTR	FVC	-	-	0	0
MYBPC3	1.33272e-08	enhancer_CAGE	FEV1/FVC	-	-	0	0
DPF1	1.34027e-08	promoter_CAGE	ABI	-	-	0	0
OR6X1	1.39342e-08	upstream	FEV1	-	-	0	0
NRXN1	1.41737e-08	synonymous	Waist	-	-	0	1
PPAN	1.46813e-08	plof_ds	FEV1	-	-	0	0
GALK1	1.48725e-08	plof_ds	FEV1/FVC	-	-	0	0
AURKC	1.68713e-08	missense	FVC	-	-	0	0
METTL21A	1.73565e-08	promoter_CAGE	FVC	-	-	0	0
OR10R2	1.74613e-08	synonymous	FEV1	-	-	0	0
ARG1	1.77504e-08	synonymous	FEV1	-	-	0	0
CNTNAP2	1.98904e-08	plof_ds	FVC	-	-	0	0
GLI1	2.05139e-08	plof_ds	FEV1/FVC	-	-	0	0
NABP1	2.12404e-08	upstream	HDL	-	-	0	0
PROC	2.25289e-08	synonymous	Waist	-	-	0	0
FAM117B	2.34749e-08	missense	Waist	-	-	0	0
RBBP5	2.36759e-08	missense	BMI	-	-	0	0
OR52A1	2.55937e-08	synonymous	ABI	0.000637267	promoter_DHS	1	0
TTC25	2.58007e-08	enhancer_DHS	BMI	-	-	0	0
ALDH1L1	2.60834e-08	enhancer_DHS	Waist	-	-	0	1
B4GALT3	2.72398e-08	promoter_CAGE	FVC	-	-	0	0
ANGPTL4	2.92848e-08	missense	TG	-	-	0	1
CA12	3.06244e-08	plof_ds	ABI	-	-	0	0
GLIPR2	3.2215e-08	synonymous	Waist	-	-	0	0
MOG	3.24116e-08	enhancer_CAGE	Waist	-	-	0	0
ZNF84	3.25513e-08	promoter_CAGE	FEV1	-	-	0	0
COX6A1	3.30528e-08	promoter_CAGE	ABI	-	-	0	0
ZNF57	3.31657e-08	synonymous	FVC	-	-	0	0
SERTAD1	3.32655e-08	upstream	Waist	-	-	0	0
ABCB8	3.44794e-08	promoter_CAGE	Waist		-	0	0
MKRN2OS	3.47161e-08	UTR	Waist	-	-	0	0
APOA4	3.47592e-08	promoter_DHS	TG	-	-	0	1
APOBEC2	3.89754e-08	synonymous	FEV1/FVC	-	-	0	0
GIPC3	3.93584e-08	enhancer_CAGE	Waist	-	-	0	0
PRPF3	3.99415e-08	missense	FEV1/FVC	0.000909569	downstream	1	1
LSAMP	4.19054e-08	enhancer_CAGE	Waist	-	-	0	0
NRBP2	4.27786e-08	downstream	Waist	-	-	0	0
INAVA	4.53715e-08	plof_ds	Pulse	-	-	0	0
C1orf56	4.59872e-08	synonymous	FVC	-	-	0	1
SFTPA2	4.62004e-08	enhancer_DHS	FEV1/FVC	-	-	0	1
C9orf85	5.33078e-08	synonymous	FEV1	-	-	0	0
CCDC144A	5.62805e-08	synonymous	FEV1	-	-	0	0
BAG5	5.70662e-08	promoter_DHS	ABI	-	-	0	0
PRR26	6.0973e-08	synonymous	Waist	-	-	0	0
PRPS1L1	6.25619e-08	synonymous	BMI	-	-	0	0
BTAF1	6.32924e-08	plof_ds	BMI	-	-	0	1
DRC3	6.94303e-08	upstream	BMI	-	-	0	0
TOM1L2	6.94303e-08	upstream	BMI	-	-	0	1
WDR81	7.12118e-08	plof_ds	Waist	-	-	0	0
GSTA5	7.68521e-08	enhancer_DHS	Pulse	-	-	0	0
HNRNPAB	7.94178e-08	missense	HDL	-	-	0	0
ZBTB9	8.01111e-08	UTR	FEV1	-	-	0	0
CARM1	8.38467e-08	missense	BMI	-	-	0	1
PCDHB2	8.76806e-08	promoter_CAGE	ABI	-	-	0	0
CNTNAP5	8.89274e-08	promoter_CAGE	Waist	-	-	0	1
CTSG	8.96471e-08	plof_ds	ABI	-	-	0	0
GP9	9.18802e-08	promoter_CAGE	Waist	-	-	0	0
PRG4	9.86482e-08	promoter_CAGE	HDL	-	-	0	0
WDR43	1.04534e-07	enhancer_CAGE	BMI	-	-	0	0
IQCB1	1.08045e-07	plof_ds	FEV1/FVC	-	-	0	0
SLURP1	1.08606e-07	downstream	Waist	-	-	0	0
POLR1B	1.10551e-07	missense	Waist	-	-	0	0
UFD1	1.15312e-07	plof_ds	ABI	-	-	0	0
ATXN10	1.15434e-07	promoter_CAGE	Waist	-	-	0	1
C1orf94	1.16147e-07	promoter_CAGE	Waist	-	-	0	0
KRTAP4-9	1.16833e-07	synonymous	Waist	-	-	0	0
CADM2	1.18408e-07	missense	FVC	-	-	0	0
ZNF324	1.1888e-07	upstream	Waist	-	-	0	0
AKR1C4	1.22623e-07	upstream	FEV1	-	-	0	0
KAAG1	1.23838e-07	missense	HDL	-	-	0	0
ARFIP2	1.254e-07	plof_ds	BMI	-	-	0	0
GFOD2	1.28355e-07	plof_ds	FEV1/FVC	-	-	0	0
ARL13B	1.31943e-07	synonymous	FVC	-	-	0	0
PCCA	1.33823e-07	promoter_CAGE	ABI	-	-	0	0
KIFC3	1.339e-07	plof_ds	Waist	-	-	0	0
SKIL	1.4711e-07	synonymous	Pulse	-	-	0	0
TRPV5	1.50666e-07	plof_ds	ABI	-	-	0	0
CYP1A2	1.55668e-07	synonymous	FVC	-	-	0	1
LRRC37B	1.57814e-07	plof_ds	FVC	-	-	0	0
ELK4	1.58185e-07	enhancer_CAGE	FVC	-	-	0	0
ENDOG	1.58212e-07	plof_ds	ABI	-	-	0	0
CLPTM1	1.59565e-07	upstream	FVC	-	-	0	0
KRT13	1.66377e-07	synonymous	Waist	-	-	0	0
CHCHD7	1.6709e-07	synonymous	FEV1	-	-	0	1
C16orf91	1.77586e-07	UTR	Waist	-	-	0	0
CTLA4	1.86342e-07	missense	HDL	-	-	0	0
TMEM40	1.90153e-07	downstream	Waist	-	-	0	0
SCP2	1.94453e-07	enhancer_CAGE	FVC	-	-	0	0
SPATA21	2.037e-07	promoter_CAGE	Waist	-	-	0	0
APOPT1	2.06053e-07	enhancer_CAGE	ABI	-	-	0	0
PTGIR	2.06849e-07	plof_ds	Waist	-	-	0	0
IQCC	2.1172e-07	UTR	BMI	-	-	0	0
COL28A1	2.14178e-07	enhancer_CAGE	Waist	-	-	0	0
NPR2	2.29942e-07	plof_ds	FEV1	-	-	0	0
UBXN2B	2.31925e-07	enhancer_CAGE	ABI	-	-	0	0
CACNG6	2.35205e-07	enhancer_CAGE	HDL	-	-	0	0
TERF2IP	2.36423e-07	plof_ds	Waist	-	-	0	0
MYMX	2.40114e-07	promoter_CAGE	Waist	-	-	0	0
SUSD1	2.42688e-07	enhancer_CAGE	Waist	-	-	0	0
SLC4A8	2.58131e-07	missense	FVC	-	-	0	0
CD300E	2.63592e-07	missense	BMI	-	-	0	0
VPS41	2.69102e-07	enhancer_CAGE	FEV1	-	-	0	0
ARIH1	2.81558e-07	synonymous	FVC	-	-	0	0
CRKL	2.91728e-07	plof_ds	Waist	-	-	0	0
CSTF2T	2.94745e-07	synonymous	Waist	-	-	0	0
NRBF2	2.98944e-07	synonymous	Waist	-	-	0	0
POM121L12	3.15994e-07	missense	Waist	-	-	0	0
AURKAIP1	3.2003e-07	synonymous	Waist	-	-	0	0
TOTAL						5	22
