## Supplementary material for "Multi-omics Integration Identifies Genes Influencing Traits Associated with Cardiovascular Risks: The Long Life Family Study": Table S7

### Sheet: in
Genes	LLFS_CMA_p-values	Trait	TWAS Included	PASCAL Included	RVA Included	FHS_CMA_p_vals	Replicated	Known_GWAS_Catalog
APOC1	2.26766e-09	LDL	0	1	1	-	0	1
APOC2	3.21454e-09	LDL	0	1	1	-	0	1
APOC4	8.80113e-14	LDL	0	1	1	-	0	1
APOC4-APOC2	3.2323e-09	LDL	0	1	1	-	0	1
APOE	2.37735e-08	LDL	1	1	0	-	0	1
TOMM40	4.87238e-17	LDL	1	1	1	0.00226207	1	1
TOMM40	2.72603e-11	TC	1	1	1	0.002834	1	1
ATG2A	6.11307e-08	BMI	1	1	1	0.000149537	1	0
HDC	2.1511e-07	BMI	1	1	1	-	0	0
IRS2	1.0442e-07	BMI	1	1	1	-	0	0
SLC13A2	1.78849e-07	BMI	0	1	1	-	0	0
ZIC2	2.12512e-07	FEV1/FVC	1	1	1	-	0	0
OLFML3	1.1913e-07	FEV1	0	1	1	-	0	0
SLC27A2	1.24175e-10	FEV1	0	1	1	-	0	0
SOX8	3.9673e-08	FEV1	1	1	1	-	0	0
AKAP12	1.2553e-11	HDL	1	1	0	7.81909e-07	1	0
APOC3	1.64564e-08	HDL	0	1	1	-	0	1
CETP	1.61016e-18	HDL	1	1	1	1.05595e-06	1	1
CPA3	3.36284e-10	HDL	1	1	0	6.13389e-08	1	0
FCER1A	2.18773e-08	HDL	1	1	0	1.12055e-05	1	0
GATA2	2.33308e-11	HDL	1	1	0	5.63203e-08	1	0
GATA2-AS1	1.41396e-07	HDL	1	1	0	-	0	0
GCSAML	1.40585e-07	HDL	1	1	1	-	0	0
HERPUD1	1.04357e-11	HDL	1	1	0	0.000243568	1	1
ITGB8	3.44917e-09	HDL	1	1	0	-	0	0
LINC02458	9.98133e-09	HDL	1	1	0	6.53388e-07	1	1
MS4A2	5.51449e-11	HDL	1	1	0	9.62551e-06	1	0
NLRC5	6.25769e-14	HDL	1	1	1	-	0	1
SLC12A3	2.64012e-09	HDL	1	1	1	-	0	1
SLC45A3	1.84068e-12	HDL	1	1	1	1.93655e-06	1	1
GLT6D1	5.33687e-10	FVC	0	1	1	-	0	0
IRF6	1.9781e-08	FVC	0	1	1	-	0	0
OR6X1	5.8425e-08	FVC	0	1	1	-	0	0
PCSK1	1.10297e-11	FVC	0	1	1	-	0	0
SLC27A2	2.71806e-14	FVC	0	1	1	-	0	0
SOX8	1.3555e-07	FVC	1	1	1	-	0	0
TRIM49D1	3.48787e-10	FVC	0	1	1	-	0	0
ZCCHC10	1.01219e-08	FVC	1	1	1	-	0	1
AKAP12	2.90493e-27	TG	1	1	0	5.78211e-14	1	0
APOA4	1.56187e-15	TG	0	1	1	-	0	1
APOA5	7.29902e-08	TG	0	1	1	5.31149e-06	1	1
APOC3	2.08073e-11	TG	0	1	1	3.58193e-06	1	1
CA8	8.4437e-11	TG	1	1	1	5.81059e-08	1	0
CPA3	3.64168e-28	TG	1	1	0	1.16417e-17	1	0
ENPP3	4.52355e-13	TG	1	1	1	1.41009e-11	1	0
FCER1A	1.71252e-18	TG	1	1	0	6.68366e-13	1	0
GATA2	6.243e-35	TG	1	1	0	4.36632e-16	1	0
GATA2-AS1	2.05211e-22	TG	1	1	0	-	0	0
GCSAML	9.77881e-15	TG	1	1	0	1.43788e-11	1	0
HDC	2.4256e-28	TG	1	1	1	5.40361e-16	1	0
HRH4	6.60829e-10	TG	1	1	1	0.000172351	1	0
ITGB8	4.37046e-19	TG	1	1	0	-	0	0
KLHDC7A	4.82606e-10	TG	1	1	1	-	0	0
LINC02458	3.60671e-18	TG	1	1	0	1.29712e-12	1	0
LPL	5.04478e-08	TG	1	1	1	7.93945e-05	1	1
MS4A2	3.14022e-34	TG	1	1	0	1.50406e-11	1	0
MS4A3	4.89751e-18	TG	1	1	0	6.1433e-06	1	0
NTRK1	2.27763e-07	TG	1	1	0	1.33626e-14	1	0
OR2I1P	1.34282e-13	TG	1	1	1	-	0	1
SLC45A3	3.07889e-30	TG	1	1	1	1.876e-13	1	0
USP46	2.62075e-08	TG	1	1	1	-	0	1
CCDC116	1.75976e-08	Waist	0	1	1	-	0	0
TMPRSS11B	2.4139e-08	Waist	0	1	1	-	0	0
TRAPPC6B	5.26398e-08	Waist	1	1	1	-	0	0
TOTAL			45	64	43		29	21
