## Supplementary material for "Multi-omics Integration Identifies Genes Influencing Traits Associated with Cardiovascular Risks: The Long Life Family Study": Table S8

### Sheet: Sheet1
trait	pascal:staar				pascal:twas				staar:twas
	mean	median	min	max	mean	median	min	max	mean	median	min	max
ABI	0.0257424	0.0242736	-0.0131612	0.0679342	0.00836756	0.00836756	0.00836756	0.00836756	0.00227413	0.00814327	-0.0307276	0.0243324
BMI	0.0185829	0.0232923	-0.00586919	0.0417584	0.00600995	0.00598063	0.00598063	0.00607838	-0.00880178	-0.00875652	-0.0227596	0.00393513
adjLDLF	0.0317539	0.0258735	0.00791098	0.0732786	0.00904678	0.00904678	0.00904678	0.00904678	-0.000487963	0.000990758	-0.0238335	0.0248869
adjTC	0.0390358	0.0317293	0.0104161	0.0840808	0.0162651	0.0162886	0.0161713	0.0162886	0.00834041	0.0082492	-0.0165986	0.0295267
fev1	0.0241873	0.0268229	-0.00831456	0.0510988	-0.0166076	-0.0166289	-0.0166289	-0.0165225	0.00572745	0.00254737	-0.0150095	0.0309338
fev1fvc	0.0427307	0.0472162	-0.0033678	0.0734262	0.0102468	0.010271	0.0101501	0.010271	0.000749596	-0.00484834	-0.0223535	0.0386933
fhshdl	0.0319745	0.0259007	0.00984195	0.074128	-0.0167345	-0.0167034	-0.0168072	-0.0167034	0.00219254	-0.00175432	-0.0209231	0.0379215
fvc	0.0435303	0.0411845	0.023568	0.0755832	0.0125173	0.0125173	0.0125173	0.0125173	-0.00638439	-0.00916508	-0.0245265	0.0193564
lnTG	0.0358982	0.0335945	0.0010381	0.0844283	0.0194258	0.0194297	0.0193628	0.0194835	-0.00222437	0.0015956	-0.0229012	0.0118268
pulse	0.0321726	0.0341339	0.00426509	0.0761088	-0.00487976	-0.00487976	-0.00487976	-0.00487976	-0.00450662	-0.00340139	-0.0237457	0.0197498
waist	0.0401244	0.0391596	0.0142837	0.0696569	0.00417124	0.00420857	0.00410639	0.00422629	0.00211212	0.00161948	-0.0156399	0.0225902
				which categories gave us the max correlations? (specifically pascal x staar)
				add standard deviations

### Sheet: updated_final_sheet
trait	GWAS gene-level-aggregation & RVA						GWAS gene-level-aggregation & TWAS						RVA_TWAS
	median	mean	std	min	max	max_category	median	mean	std	min	max	max_category	median	mean	std	min	max	max_category
ABI	0.024	0.026	0.024	-0.013	0.068	enhancer_DHS	0.008	0.008	0	0.008	0.008	downstream	0.008	0.002	0.017	-0.031	0.024	upstream
BMI	0.023	0.019	0.015	-0.006	0.042	enhancer_DHS	0.006	0.006	0	0.006	0.006	enhancer_CAGE	-0.009	-0.009	0.011	-0.023	0.004	UTR
LDL	0.026	0.032	0.022	0.008	0.073	enhancer_DHS	0.009	0.009	0	0.009	0.009	downstream	0.001	0	0.014	-0.024	0.025	promoter_CAGE
TC	0.032	0.039	0.024	0.01	0.084	enhancer_DHS	0.016	0.016	0	0.016	0.016	downstream	0.008	0.008	0.015	-0.017	0.03	promoter_CAGE
FEV1	0.027	0.024	0.019	-0.008	0.051	enhancer_DHS	-0.017	-0.017	0	-0.017	-0.017	enhancer_DHS	0.003	0.006	0.017	-0.015	0.031	downstream
FEV1/FVC	0.047	0.043	0.025	-0.003	0.073	promoter_DHS	0.01	0.01	0	0.01	0.01	downstream	-0.005	0.001	0.018	-0.022	0.039	promoter_CAGE
HDL	0.026	0.032	0.021	0.01	0.074	enhancer_DHS	-0.017	-0.017	0	-0.017	-0.017	enhancer_DHS	-0.002	0.002	0.018	-0.021	0.038	upstream
FVC	0.041	0.044	0.015	0.024	0.076	enhancer_DHS	0.013	0.013	0	0.013	0.013	downstream	-0.009	-0.006	0.015	-0.025	0.019	downstream
TG	0.034	0.036	0.027	0.001	0.084	enhancer_DHS	0.019	0.019	0	0.019	0.019	downstream	0.002	-0.002	0.012	-0.023	0.012	downstream
Pulse	0.034	0.032	0.024	0.004	0.076	enhancer_DHS	-0.005	-0.005	0	-0.005	-0.005	downstream	-0.003	-0.005	0.015	-0.024	0.02	upstream
Waist	0.039	0.04	0.018	0.014	0.07	enhancer_DHS	0.004	0.004	0	0.004	0.004	plof_ds	0.002	0.002	0.011	-0.016	0.023	promoter_CAGE
