## Supplementary material for "Multi-omics Integration Identifies Genes Influencing Traits Associated with Cardiovascular Risks: The Long Life Family Study": Table S9

### Sheet: Sheet1
Enriched Module	Trait	Top 5 GO Biological Processes Term
cma-STRING-104	TG	sterol transport, glycerolipid catabolic process, protein-lipid complex remodeling, phospholipid transport, plasma lipoprotein particle assembly
cma-STRING-193	TG	positive regulation of immune response, Fc receptor-mediated stimulatory signaling pathway, peptidyl tyrosine phosphorylation, regulation of antigen receptor-mediated signaling pathway, regulation of leukocyte activation
cma-STRING-104	HDL	sterol transport, glycerolipid catabolic process, protein-lipid complex remodeling, phospholipid transport, plasma lipoprotein particle assembly
cma-STRING-2	BMI	T Cell Activation, lymphocyte activation involved in immune response, regulation of JAK-SKAT cascade, positive regulation of peptidyl serine phosphorylation, response to type I interferon
cma-InWeb-5	BMI	innate immune response activating signal transduction, I-kappaB kinase&NF-kappaB signaling, interleukin-1 mediated signaling pathway, regulation of type I interferon production, negative regulation of type I interferon production
cma-InWeb-7	BMI	immune response regulating signaling pathway, leukocyte activation, leukocyte differentiation, Fc-gamma receptor signaling pathway, phosphatidylinositol metabolic process
cma-InWeb-58	FEV1FVC	regulation of canonical Wnt signaling pathway, biological adhesion, homophilic cell adhesion via plasma membrane adhesion molecules, cell junction assembly, beta-catenin destruction complex disassembly
cma-STRING-11	FVC	retinol metabolic process, vitamin metabolic process, heterocycle catabolic process, visual perception, purine nucleobase metabolic process
cma-STRING-188	FVC	JAK-SKAT cascade, regulation of multicellular organism growth, positive regulation of JAK-SKAT cascade, interleukin-7-mediated signaling pathway, lactation
cma-InWeb-7	HDL	positive regulation of immune response, leukocyte activation, leukocyte differentiation, FC-gamma receptor signaling pathway, phosphatidylinositol metabolic process
cma-InWeb-46	LDL	protein-lipid complex remodeling, glycerolipid catabolic process, plasma lipoprotein particle assembly, cornification, neutral lipid catabolic process
cma-InWeb-46	TC	plasma lipoprotein particle remodeling, glycerolipid catabolic process, plasma lipoprotein particle assembly, cornification, neutral lipid catabolic process
cma-STRING-48	TG	establishment of protein localization to organelle, ncRNA processing, ribosome assembly, maturation of LSU_rRNA, maturation of SSU-rRNA
