## Supplementary material for "Multi-omics Integration Identifies Genes Influencing Traits Associated with Cardiovascular Risks: The Long Life Family Study": Table S10

### Sheet: Sheet1
	GWAS-gene level aggregation (PASCAL)	TWAS	RVA	CMA
Num Sig Genes	30	77	194	64
Num previously associated (Not previously associated)	26(4)	9 (68)	22(172)	21(43)
Num FHS-replicated	9	57	5	29
Num FHS-replicated and previously associated (FHS-replicated and not previously associated)	8(1)	7 (50)	4(1)	9(20)
