## Supplementary material for "Multi-omics Integration Identifies Genes Influencing Traits Associated with Cardiovascular Risks: The Long Life Family Study": File S3: ABI_fhs.csv

Variables	Mean (SD) or Frequency [GWAS]	Range [GWAS]	N [GWAS]	Mean (SD) or Frequency [TWAS]	Range [TWAS]	N [TWAS]	Mean (SD) or Frequency [RVA]	Range [RVA]	N [RVA]
Age (yrs)	50.23 (7.05)	37 - 85	2513	50.26 (7.19)	40 - 85	1080	51.25 (8.07)	40 - 85	921
ABI	1.22 (0.11)	0.14527027027027 - 1.4	2513	1.22 (0.10)	0.14527027027027 - 1.4	1080	1.21 (0.12)	0.148085585585586 - 1.4	921
sex	Female: 1353 (53.84%), Male: 1160 (46.16%)		2513	Female: 541 (50.09%), Male: 539 (49.91%)		1080	Female: 489 (53.09%), Male: 432 (46.91%)		921
