## Supplementary material for "Multi-omics Integration Identifies Genes Influencing Traits Associated with Cardiovascular Risks: The Long Life Family Study": File S3: ABI_llfs.csv

Variables	Mean (SD) or Frequency [GWAS]	Range [GWAS]	N [GWAS]	Mean (SD) or Frequency [TWAS]	Range [TWAS]	N [TWAS]	Mean (SD) or Frequency [RVA]	Range [RVA]	N [RVA]
ABI	1.17 (0.15)	0.3341013825 - 1.4	2528	1.15 (0.16)	0.3341013825 - 1.3966942149000001	594	1.17 (0.15)	0.3341013825 - 1.4	2528
Age (yrs)	70.24 (15.61)	24 - 110	2528	68.57 (15.14)	24 - 105	594	70.24 (15.61)	24 - 110	2528
sex	Female: 1428 (56.49%), Male: 1100 (43.51%)		2528	Female: 347 (58.42%), Male: 247 (41.58%)		594	Female: 1428 (56.49%), Male: 1100 (43.51%)		2528
field center	Pittsburgh: 938 (37.10%), Boston: 932 (36.87%), New York: 658 (26.03%)		2528	Pittsburgh: 297 (50.00%), Boston: 215 (36.20%), New York: 82 (13.80%)		594	Pittsburgh: 938 (37.10%), Boston: 932 (36.87%), New York: 658 (26.03%)		2528
