## Supplementary material for "Multi-omics Integration Identifies Genes Influencing Traits Associated with Cardiovascular Risks: The Long Life Family Study": File S3: BMI_llfs.csv

Variables	Mean (SD) or Frequency [GWAS]	Range [GWAS]	N [GWAS]	Mean (SD) or Frequency [TWAS]	Range [TWAS]	N [TWAS]	Mean (SD) or Frequency [RVA]	Range [RVA]	N [RVA]
BMI	27.10 (4.80)	13.2 - 57.4	4109	27.37 (4.65)	18.1 - 57.4	1152	27.10 (4.80)	13.2 - 57.4	4109
Age (yrs)	70.35 (15.66)	24 - 110	4109	68.65 (15.03)	24 - 105	1152	70.35 (15.66)	24 - 110	4109
sex	Female: 2237 (54.44%), Male: 1872 (45.56%)		4109	Female: 618 (53.65%), Male: 534 (46.35%)		1152	Female: 2237 (54.44%), Male: 1872 (45.56%)		4109
field center	Boston: 1114 (27.11%), Pittsburgh: 1099 (26.75%), Denmark: 1043 (25.38%), New York: 853 (20.76%)		4109	Denmark: 467 (40.54%), Pittsburgh: 337 (29.25%), Boston: 247 (21.44%), New York: 101 (8.77%)		1152	Boston: 1114 (27.11%), Pittsburgh: 1099 (26.75%), Denmark: 1043 (25.38%), New York: 853 (20.76%)		4109
