## Supplementary material for "Multi-omics Integration Identifies Genes Influencing Traits Associated with Cardiovascular Risks: The Long Life Family Study": File S3: fev1_fhs.csv

Variables	Mean (SD) or Frequency [GWAS]	Range [GWAS]	N [GWAS]	Mean (SD) or Frequency [TWAS]	Range [TWAS]	N [TWAS]	Mean (SD) or Frequency [RVA]	Range [RVA]	N [RVA]
FEV1 (mL)	3363.47 (773.45)	910.0 - 6110.0	3044	3411.29 (775.39)	1160.0 - 6020.0	1245	3314.50 (768.12)	1160.0 - 5650.0	1121
Age (yrs)	46.78 (9.16)	24 - 85	3044	47.21 (9.02)	24 - 85	1245	47.55 (10.10)	24 - 85	1121
Height (cm)	169.62 (9.29)	143.51 - 199.39	3044	170.17 (9.08)	149.225 - 196.215	1245	169.38 (9.22)	143.51 - 194.31	1121
sex	Female: 1644 (54.01%), Male: 1400 (45.99%)		3044	Female: 634 (50.92%), Male: 611 (49.08%)		1245	Female: 610 (54.42%), Male: 511 (45.58%)		1121
Smoking status	Never smoker: 1752 (57.56%), former smoker: 997 (32.75%), current smoker: 295 (9.69%)		3044	Never smoker: 735 (59.04%), former smoker: 394 (31.65%), current smoker: 116 (9.32%)		1245	Never smoker: 633 (56.47%), former smoker: 376 (33.54%), current smoker: 112 (9.99%)		1121
