## Supplementary material for "Multi-omics Integration Identifies Genes Influencing Traits Associated with Cardiovascular Risks: The Long Life Family Study": File S3: fev1_llfs.csv

Variables	Mean (SD) or Frequency [GWAS]	Range [GWAS]	N [GWAS]	Mean (SD) or Frequency [TWAS]	Range [TWAS]	N [TWAS]	Mean (SD) or Frequency [RVA]	Range [RVA]	N [RVA]
FEV1 (mL)	2451.53 (863.97)	305.0 - 5253.0	3571	2559.84 (895.90)	404.0 - 5155.0	1013	2451.53 (863.97)	305.0 - 5253.0	3571
Num. Packs/day * Num. Yrs Smoked	9.03 (17.80)	0.0 - 150.0	3571	9.26 (17.66)	0.0 - 122.5	1013	9.03 (17.80)	0.0 - 150.0	3571
Height (cm)	166.14 (10.40)	128.5 - 205.2	3571	167.08 (10.31)	132.7 - 197.7	1013	166.14 (10.40)	128.5 - 205.2	3571
Age (yrs)	68.94 (15.11)	32 - 106	3571	67.39 (14.40)	36 - 105	1013	68.94 (15.11)	32 - 106	3571
sex	Female: 1972 (55.22%), Male: 1599 (44.78%)		3571	Female: 544 (53.70%), Male: 469 (46.30%)		1013	Female: 1972 (55.22%), Male: 1599 (44.78%)		3571
field center	Boston: 1039 (29.10%), Pittsburgh: 962 (26.94%), Denmark: 885 (24.78%), New York: 685 (19.18%)		3571	Denmark: 393 (38.80%), Pittsburgh: 303 (29.91%), Boston: 231 (22.80%), New York: 86 (8.49%)		1013	Boston: 1039 (29.10%), Pittsburgh: 962 (26.94%), Denmark: 885 (24.78%), New York: 685 (19.18%)		3571
