## Supplementary material for "Multi-omics Integration Identifies Genes Influencing Traits Associated with Cardiovascular Risks: The Long Life Family Study": File S3: fev1fvc_fhs.csv

Variables	Mean (SD) or Frequency [GWAS]	Range [GWAS]	N [GWAS]	Mean (SD) or Frequency [TWAS]	Range [TWAS]	N [TWAS]	Mean (SD) or Frequency [RVA]	Range [RVA]	N [RVA]
Age (yrs)	46.74 (9.14)	24 - 84	3001	47.14 (8.98)	24 - 79	1228	47.48 (10.03)	24 - 84	1104
rbb_2	0.76 (0.07)	0.36 - 0.94	3001	0.77 (0.06)	0.39 - 0.94	1228	0.76 (0.07)	0.39 - 0.94	1104
Height (cm)	169.55 (9.26)	143.51 - 199.39	3001	170.12 (9.08)	149.225 - 196.215	1228	169.29 (9.18)	143.51 - 194.31	1104
sex	Female: 1631 (54.35%), Male: 1370 (45.65%)		3001	Female: 627 (51.06%), Male: 601 (48.94%)		1228	Female: 605 (54.80%), Male: 499 (45.20%)		1104
Smoking status	Never smoker: 1727 (57.55%), former smoker: 983 (32.76%), current smoker: 291 (9.70%)		3001	Never smoker: 724 (58.96%), former smoker: 389 (31.68%), current smoker: 115 (9.36%)		1228	Never smoker: 626 (56.70%), former smoker: 369 (33.42%), current smoker: 109 (9.87%)		1104
