## Supplementary material for "Multi-omics Integration Identifies Genes Influencing Traits Associated with Cardiovascular Risks: The Long Life Family Study": File S3: fev1fvc_llfs.csv

Variables	Mean (SD) or Frequency [GWAS]	Range [GWAS]	N [GWAS]	Mean (SD) or Frequency [TWAS]	Range [TWAS]	N [TWAS]	Mean (SD) or Frequency [RVA]	Range [RVA]	N [RVA]
FEV1/FVC (%)	0.76 (0.07)	0.314330958036421 - 0.971500419111484	3533	0.76 (0.07)	0.40757575757575804 - 0.9527389903329749	1001	0.76 (0.07)	0.314330958036421 - 0.971500419111484	3533
Num. Packs/day * Num. Yrs Smoked	8.99 (17.74)	0.0 - 150.0	3533	9.33 (17.73)	0.0 - 122.5	1001	8.99 (17.74)	0.0 - 150.0	3533
Height (cm)	166.11 (10.39)	128.5 - 205.2	3533	167.03 (10.26)	132.7 - 197.7	1001	166.11 (10.39)	128.5 - 205.2	3533
Age (yrs)	68.95 (15.11)	32 - 106	3533	67.39 (14.40)	36 - 105	1001	68.95 (15.11)	32 - 106	3533
sex	Female: 1954 (55.31%), Male: 1579 (44.69%)		3533	Female: 538 (53.75%), Male: 463 (46.25%)		1001	Female: 1954 (55.31%), Male: 1579 (44.69%)		3533
field center	Boston: 1029 (29.13%), Pittsburgh: 957 (27.09%), Denmark: 873 (24.71%), New York: 674 (19.08%)		3533	Denmark: 389 (38.86%), Pittsburgh: 301 (30.07%), Boston: 228 (22.78%), New York: 83 (8.29%)		1001	Boston: 1029 (29.13%), Pittsburgh: 957 (27.09%), Denmark: 873 (24.71%), New York: 674 (19.08%)		3533
