## Supplementary material for "Multi-omics Integration Identifies Genes Influencing Traits Associated with Cardiovascular Risks: The Long Life Family Study": File S3: fvc_fhs.csv

Variables	Mean (SD) or Frequency [GWAS]	Range [GWAS]	N [GWAS]	Mean (SD) or Frequency [TWAS]	Range [TWAS]	N [TWAS]	Mean (SD) or Frequency [RVA]	Range [RVA]	N [RVA]
Age (yrs)	46.71 (9.11)	24 - 84	3073	47.09 (8.91)	24 - 79	1270	47.43 (10.00)	24 - 84	1130
FVC (mL)	4429.43 (993.48)	1940.0 - 7980.0	3073	4488.60 (1001.91)	1940.0 - 7980.0	1270	4393.29 (996.36)	1940.0 - 7740.0	1130
Height (cm)	169.69 (9.29)	143.51 - 199.39	3073	170.33 (9.15)	149.225 - 196.215	1270	169.47 (9.22)	143.51 - 194.31	1130
sex	Female: 1652 (53.76%), Male: 1421 (46.24%)		3073	Female: 636 (50.08%), Male: 634 (49.92%)		1270	Female: 610 (53.98%), Male: 520 (46.02%)		1130
Smoking status	Never smoker: 1774 (57.73%), former smoker: 999 (32.51%), current smoker: 300 (9.76%)		3073	Never smoker: 752 (59.21%), former smoker: 396 (31.18%), current smoker: 122 (9.61%)		1270	Never smoker: 642 (56.81%), former smoker: 374 (33.10%), current smoker: 114 (10.09%)		1130
