## Supplementary material for "Multi-omics Integration Identifies Genes Influencing Traits Associated with Cardiovascular Risks: The Long Life Family Study": File S3: fvc_llfs.csv

Variables	Mean (SD) or Frequency [GWAS]	Range [GWAS]	N [GWAS]	Mean (SD) or Frequency [TWAS]	Range [TWAS]	N [TWAS]	Mean (SD) or Frequency [RVA]	Range [RVA]	N [RVA]
Height (cm)	166.12 (10.38)	128.5 - 205.2	3549	167.03 (10.24)	132.7 - 197.7	1006	166.12 (10.38)	128.5 - 205.2	3549
Num. Packs/day * Num. Yrs Smoked	8.97 (17.71)	0.0 - 150.0	3549	9.29 (17.70)	0.0 - 122.5	1006	8.97 (17.71)	0.0 - 150.0	3549
FVC (mL)	3198.94 (1048.47)	552.0 - 6707.0	3549	3339.63 (1084.54)	668.0 - 6242.0	1006	3198.94 (1048.47)	552.0 - 6707.0	3549
Age (yrs)	68.94 (15.11)	32 - 106	3549	67.35 (14.40)	36 - 105	1006	68.94 (15.11)	32 - 106	3549
sex	Female: 1963 (55.31%), Male: 1586 (44.69%)		3549	Female: 541 (53.78%), Male: 465 (46.22%)		1006	Female: 1963 (55.31%), Male: 1586 (44.69%)		3549
field center	Boston: 1031 (29.05%), Pittsburgh: 965 (27.19%), Denmark: 877 (24.71%), New York: 676 (19.05%)		3549	Denmark: 390 (38.77%), Pittsburgh: 304 (30.22%), Boston: 228 (22.66%), New York: 84 (8.35%)		1006	Boston: 1031 (29.05%), Pittsburgh: 965 (27.19%), Denmark: 877 (24.71%), New York: 676 (19.05%)		3549
