## Supplementary material for "Multi-omics Integration Identifies Genes Influencing Traits Associated with Cardiovascular Risks: The Long Life Family Study": File S3: HDL_fhs.csv

Variables	Mean (SD) or Frequency [GWAS]	Range [GWAS]	N [GWAS]	Mean (SD) or Frequency [TWAS]	Range [TWAS]	N [TWAS]	Mean (SD) or Frequency [RVA]	Range [RVA]	N [RVA]
Age (yrs)	46.92 (9.27)	24 - 85	3334	47.39 (9.14)	24 - 85	1381	47.68 (10.31)	24 - 85	1230
HDL (mg/dL)	59.70 (17.83)	20.0 - 161.0	3334	60.01 (18.25)	21.0 - 152.0	1381	59.99 (18.38)	21.0 - 152.0	1230
sex	Female: 1773 (53.18%), Male: 1561 (46.82%)		3334	Male: 696 (50.40%), Female: 685 (49.60%)		1381	Female: 652 (53.01%), Male: 578 (46.99%)		1230
