## Supplementary material for "Multi-omics Integration Identifies Genes Influencing Traits Associated with Cardiovascular Risks: The Long Life Family Study": File S3: HDL_llfs.csv

Variables	Mean (SD) or Frequency [GWAS]	Range [GWAS]	N [GWAS]	Mean (SD) or Frequency [TWAS]	Range [TWAS]	N [TWAS]	Mean (SD) or Frequency [RVA]	Range [RVA]	N [RVA]
HDL (mg/dL)	58.88 (17.22)	17.0 - 150.0	4166	58.56 (16.58)	17.0 - 141.0	1199	58.88 (17.22)	17.0 - 150.0	4166
Age (yrs)	70.44 (15.73)	24 - 110	4166	68.94 (15.25)	24 - 107	1199	70.44 (15.73)	24 - 110	4166
sex	Female: 2276 (54.63%), Male: 1890 (45.37%)		4166	Female: 650 (54.21%), Male: 549 (45.79%)		1199	Female: 2276 (54.63%), Male: 1890 (45.37%)		4166
field center	Boston: 1141 (27.39%), Pittsburgh: 1140 (27.36%), Denmark: 1046 (25.11%), New York: 839 (20.14%)		4166	Denmark: 478 (39.87%), Pittsburgh: 359 (29.94%), Boston: 260 (21.68%), New York: 102 (8.51%)		1199	Boston: 1141 (27.39%), Pittsburgh: 1140 (27.36%), Denmark: 1046 (25.11%), New York: 839 (20.14%)		4166
