## Supplementary material for "Multi-omics Integration Identifies Genes Influencing Traits Associated with Cardiovascular Risks: The Long Life Family Study": File S3: LDL_fhs.csv

Variables	Mean (SD) or Frequency [GWAS]	Range [GWAS]	N [GWAS]	Mean (SD) or Frequency [TWAS]	Range [TWAS]	N [TWAS]	Mean (SD) or Frequency [RVA]	Range [RVA]	N [RVA]
Age (yrs)	46.90 (9.28)	24 - 85	3265	47.36 (9.13)	24 - 85	1354	47.68 (10.30)	24 - 85	1208
LDL (mg/dL)	124.61 (52.08)	21.0 - 342.5	3265	124.84 (51.03)	21.0 - 342.5	1354	126.27 (52.02)	21.0 - 328.75	1208
sex	Female: 1748 (53.54%), Male: 1517 (46.46%)		3265	Male: 679 (50.15%), Female: 675 (49.85%)		1354	Female: 642 (53.15%), Male: 566 (46.85%)		1208
