## Supplementary material for "Multi-omics Integration Identifies Genes Influencing Traits Associated with Cardiovascular Risks: The Long Life Family Study": File S3: LDL_llfs.csv

Variables	Mean (SD) or Frequency [GWAS]	Range [GWAS]	N [GWAS]	Mean (SD) or Frequency [TWAS]	Range [TWAS]	N [TWAS]	Mean (SD) or Frequency [RVA]	Range [RVA]	N [RVA]
LDL (mg/dL)	130.43 (34.70)	17.0 - 287.65	3783	133.66 (35.19)	36.0 - 269.0	1088	130.43 (34.70)	17.0 - 287.65	3783
Age (yrs)	70.32 (15.65)	24 - 110	3783	68.67 (15.07)	24 - 105	1088	70.32 (15.65)	24 - 110	3783
sex	Female: 2070 (54.72%), Male: 1713 (45.28%)		3783	Female: 600 (55.15%), Male: 488 (44.85%)		1088	Female: 2070 (54.72%), Male: 1713 (45.28%)		3783
field center	Boston: 1057 (27.94%), Pittsburgh: 1024 (27.07%), Denmark: 972 (25.69%), New York: 730 (19.30%)		3783	Denmark: 431 (39.61%), Pittsburgh: 320 (29.41%), Boston: 240 (22.06%), New York: 97 (8.92%)		1088	Boston: 1057 (27.94%), Pittsburgh: 1024 (27.07%), Denmark: 972 (25.69%), New York: 730 (19.30%)		3783
