## Supplementary material for "Multi-omics Integration Identifies Genes Influencing Traits Associated with Cardiovascular Risks: The Long Life Family Study": File S3: pulse_fhs.csv

Variables	Mean (SD) or Frequency [GWAS]	Range [GWAS]	N [GWAS]	Mean (SD) or Frequency [TWAS]	Range [TWAS]	N [TWAS]	Mean (SD) or Frequency [RVA]	Range [RVA]	N [RVA]
BMI (kg/m^2)	28.00 (5.88)	16.26663798 - 65.551555845	3341	28.13 (5.74)	16.26663798 - 62.886487038	1382	28.22 (6.04)	16.26663798 - 62.886487038	1233
Age (yrs)	46.90 (9.27)	24 - 85	3341	47.39 (9.14)	24 - 85	1382	47.65 (10.32)	24 - 85	1233
Pulse (sitting pulse)	64.88 (9.71)	36 - 113	3341	64.96 (10.03)	40 - 113	1382	64.93 (9.98)	36 - 113	1233
sex	Female: 1775 (53.13%), Male: 1566 (46.87%)		3341	Male: 698 (50.51%), Female: 684 (49.49%)		1382	Female: 653 (52.96%), Male: 580 (47.04%)		1233
