## Supplementary material for "Multi-omics Integration Identifies Genes Influencing Traits Associated with Cardiovascular Risks: The Long Life Family Study": File S3: pulse_llfs.csv

Variables	Mean (SD) or Frequency [GWAS]	Range [GWAS]	N [GWAS]	Mean (SD) or Frequency [TWAS]	Range [TWAS]	N [TWAS]	Mean (SD) or Frequency [RVA]	Range [RVA]	N [RVA]
Pulse (sitting pulse)	68.72 (10.77)	38.0 - 127.0	4095	69.23 (10.49)	42.0 - 114.0	1148	68.72 (10.77)	38.0 - 127.0	4095
BMI	27.09 (4.78)	13.2 - 57.4	4095	27.36 (4.64)	18.1 - 57.4	1148	27.09 (4.78)	13.2 - 57.4	4095
Age (yrs)	70.33 (15.65)	24 - 110	4095	68.60 (14.99)	24 - 105	1148	70.33 (15.65)	24 - 110	4095
sex	Female: 2224 (54.31%), Male: 1871 (45.69%)		4095	Female: 614 (53.48%), Male: 534 (46.52%)		1148	Female: 2224 (54.31%), Male: 1871 (45.69%)		4095
field center	Boston: 1114 (27.20%), Pittsburgh: 1093 (26.69%), Denmark: 1042 (25.45%), New York: 846 (20.66%)		4095	Denmark: 467 (40.68%), Pittsburgh: 334 (29.09%), Boston: 247 (21.52%), New York: 100 (8.71%)		1148	Boston: 1114 (27.20%), Pittsburgh: 1093 (26.69%), Denmark: 1042 (25.45%), New York: 846 (20.66%)		4095
