## Supplementary material for "Multi-omics Integration Identifies Genes Influencing Traits Associated with Cardiovascular Risks: The Long Life Family Study": File S3: TC_fhs.csv

Variables	Mean (SD) or Frequency [GWAS]	Range [GWAS]	N [GWAS]	Mean (SD) or Frequency [TWAS]	Range [TWAS]	N [TWAS]	Mean (SD) or Frequency [RVA]	Range [RVA]	N [RVA]
Age (yrs)	46.89 (9.28)	24 - 85	3293	47.36 (9.11)	24 - 85	1362	47.68 (10.30)	24 - 85	1216
TC (mg/dL)	193.89 (38.66)	86.0 - 710.0	3293	194.16 (35.35)	86.0 - 403.0	1362	193.69 (35.66)	86.0 - 410.0	1216
sex	Female: 1751 (53.17%), Male: 1542 (46.83%)		3293	Male: 687 (50.44%), Female: 675 (49.56%)		1362	Female: 643 (52.88%), Male: 573 (47.12%)		1216
