## Supplementary material for "Multi-omics Integration Identifies Genes Influencing Traits Associated with Cardiovascular Risks: The Long Life Family Study": File S3: TC_llfs.csv

Variables	Mean (SD) or Frequency [GWAS]	Range [GWAS]	N [GWAS]	Mean (SD) or Frequency [TWAS]	Range [TWAS]	N [TWAS]	Mean (SD) or Frequency [RVA]	Range [RVA]	N [RVA]
TC (mg/dL)	211.66 (41.25)	77.5 - 391.25	3808	215.26 (41.78)	96.0 - 379.0	1099	211.66 (41.25)	77.5 - 391.25	3808
Age (yrs)	70.27 (15.65)	24 - 110	3808	68.67 (15.09)	24 - 105	1099	70.27 (15.65)	24 - 110	3808
sex	Female: 2078 (54.57%), Male: 1730 (45.43%)		3808	Female: 604 (54.96%), Male: 495 (45.04%)		1099	Female: 2078 (54.57%), Male: 1730 (45.43%)		3808
field center	Boston: 1068 (28.05%), Pittsburgh: 1028 (27.00%), Denmark: 980 (25.74%), New York: 732 (19.22%)		3808	Denmark: 436 (39.67%), Pittsburgh: 324 (29.48%), Boston: 242 (22.02%), New York: 97 (8.83%)		1099	Boston: 1068 (28.05%), Pittsburgh: 1028 (27.00%), Denmark: 980 (25.74%), New York: 732 (19.22%)		3808
