## Supplementary material for "Multi-omics Integration Identifies Genes Influencing Traits Associated with Cardiovascular Risks: The Long Life Family Study": File S3: TG_llfs.csv

Variables	Mean (SD) or Frequency [GWAS]	Range [GWAS]	N [GWAS]	Mean (SD) or Frequency [TWAS]	Range [TWAS]	N [TWAS]	Mean (SD) or Frequency [RVA]	Range [RVA]	N [RVA]
TG (mg/dL)	4.58 (0.51)	2.7080502011000003 - 6.9382844839999995	3836	4.61 (0.52)	3.0910424533999996 - 6.7604146911	1115	4.58 (0.51)	2.7080502011000003 - 6.9382844839999995	3836
Age (yrs)	70.24 (15.64)	24 - 110	3836	68.56 (15.08)	24 - 105	1115	70.24 (15.64)	24 - 110	3836
sex	Female: 2091 (54.51%), Male: 1745 (45.49%)		3836	Female: 612 (54.89%), Male: 503 (45.11%)		1115	Female: 2091 (54.51%), Male: 1745 (45.49%)		3836
field center	Boston: 1069 (27.87%), Pittsburgh: 1031 (26.88%), Denmark: 994 (25.91%), New York: 742 (19.34%)		3836	Denmark: 450 (40.36%), Pittsburgh: 325 (29.15%), Boston: 242 (21.70%), New York: 98 (8.79%)		1115	Boston: 1069 (27.87%), Pittsburgh: 1031 (26.88%), Denmark: 994 (25.91%), New York: 742 (19.34%)		3836
