## Supplementary material for "Multi-omics Integration Identifies Genes Influencing Traits Associated with Cardiovascular Risks: The Long Life Family Study": File S3: waist_fhs.csv

Variables	Mean (SD) or Frequency [GWAS]	Range [GWAS]	N [GWAS]	Mean (SD) or Frequency [TWAS]	Range [TWAS]	N [TWAS]	Mean (SD) or Frequency [RVA]	Range [RVA]	N [RVA]
Age (yrs)	46.90 (9.28)	24 - 85	3339	47.39 (9.15)	24 - 85	1381	47.65 (10.32)	24 - 85	1233
Waist (cm)	97.00 (15.41)	62.865 - 184.15	3339	97.75 (15.17)	63.5 - 177.8	1381	97.58 (15.81)	62.865 - 177.8	1233
BMI (kg/m^2)	28.00 (5.88)	16.26663798 - 65.551555845	3339	28.14 (5.75)	16.26663798 - 62.886487038	1381	28.22 (6.04)	16.26663798 - 62.886487038	1233
sex	Female: 1774 (53.13%), Male: 1565 (46.87%)		3339	Male: 698 (50.54%), Female: 683 (49.46%)		1381	Female: 653 (52.96%), Male: 580 (47.04%)		1233
