## Supplementary material for "Multi-omics Integration Identifies Genes Influencing Traits Associated with Cardiovascular Risks: The Long Life Family Study": File S3: waist_llfs.csv

Variables	Mean (SD) or Frequency [GWAS]	Range [GWAS]	N [GWAS]	Mean (SD) or Frequency [TWAS]	Range [TWAS]	N [TWAS]	Mean (SD) or Frequency [RVA]	Range [RVA]	N [RVA]
Waist (cm)	94.56 (13.50)	32.2 - 153.1	4037	95.42 (13.33)	59.0 - 153.1	1130	94.56 (13.50)	32.2 - 153.1	4037
BMI	27.10 (4.80)	13.2 - 57.4	4037	27.36 (4.63)	18.1 - 57.4	1130	27.10 (4.80)	13.2 - 57.4	4037
Age (yrs)	70.28 (15.62)	24 - 110	4037	68.44 (14.95)	24 - 105	1130	70.28 (15.62)	24 - 110	4037
sex	Female: 2194 (54.35%), Male: 1843 (45.65%)		4037	Female: 604 (53.45%), Male: 526 (46.55%)		1130	Female: 2194 (54.35%), Male: 1843 (45.65%)		4037
field center	Boston: 1109 (27.47%), Pittsburgh: 1062 (26.31%), Denmark: 1030 (25.51%), New York: 836 (20.71%)		4037	Denmark: 463 (40.97%), Pittsburgh: 324 (28.67%), Boston: 245 (21.68%), New York: 98 (8.67%)		1130	Boston: 1109 (27.47%), Pittsburgh: 1062 (26.31%), Denmark: 1030 (25.51%), New York: 836 (20.71%)		4037
