## Supplementary material for "Multi-omics Integration Identifies Genes Influencing Traits Associated with Cardiovascular Risks: The Long Life Family Study": File S1: 1_innate_immune_response-activating_signal_transduction.csv

Genes	p_vals
RELB	0.06909262864463
TNIP2	0.0104541145527378
TNFAIP3	0.0028070688414898
NFKBIA	0.102593905301785
NFKB1	0.009418794712228002
TNIP1	0.035397360754615
TBK1	0.0235746735151292
MAP3K1	0.461639076306809
IKBKB	0.12956381576338402
CHUK	0.5781195445092819
