## Supplementary material for "Multi-omics Integration Identifies Genes Influencing Traits Associated with Cardiovascular Risks: The Long Life Family Study": File S1: 2_I-kappaB_kinase&NF-kappaB_signaling.csv

Genes	p_vals
RELB	0.06909262864463
TNIP2	0.0104541145527378
MAP3K14	0.15550788636816698
TNFAIP3	0.0028070688414898
NFKBIA	0.102593905301785
REL	0.157734863421479
TNIP1	0.035397360754615
TBK1	0.0235746735151292
IKBKB	0.12956381576338402
CHUK	0.5781195445092819
