## Supplementary material for "Multi-omics Integration Identifies Genes Influencing Traits Associated with Cardiovascular Risks: The Long Life Family Study": File S1: 9_response_to_bacterium.csv

Genes	p_vals
NFKB2	0.0004463417006679
TNIP2	0.0104541145527378
TNFAIP3	0.0028070688414898
NFKBIA	0.102593905301785
NFKB1	0.009418794712228002
TBK1	0.0235746735151292
NFKBIB	0.344673353341671
CHUK	0.5781195445092819
