## Supplementary material for "Multi-omics Integration Identifies Genes Influencing Traits Associated with Cardiovascular Risks: The Long Life Family Study": File S1: cma_BMI_InWeb_7.csv

Genes	p_vals
FCGR1A	0.0005963325178513
CD72	0.0024787303237205
CD28	0.0042581092027656
CD19	0.0023344376695372
PTPRC	0.0088400436585826
SH3BP2	0.0016593665386108
CD48	0.0077445774400524
FCGR2A	0.0028174733618377
LYN	0.0155194913503031
PAG1	0.0024869300895321
CD79B	0.0398444695371616
PTPN22	0.0272469636795918
LCP2	0.0971261416793085
SKAP1	0.0238927467177675
CD5	0.0203301538065014
ERBB4	0.0207352827048817
CD22	0.0116618068053449
PRAM1	0.000463190632412
GAB2	0.0215355778793571
LAT	0.0626579365069434
SHB	0.209657005772189
RASA1	0.158717523243018
CD79A	0.0258613932701628
SLA	0.130064483638132
ITK	0.199853921147867
VAV1	0.0646342902128415
CD2	0.17594169947495006
HCLS1	0.0020279350936785
TRAT1	0.24530620986473
LCK	0.0928114505829225
CSF1R	0.126544620572816
MS4A1	0.214392934148343
KHDRBS1	0.13802736977889202
SPNS1	0.20868764341259904
GRAP2	0.22830121303923606
SKAP2	0.148058730853887
PLCG2	0.6980833876075829
FCER1G	0.323220188412433
MAP4K1	0.228871663069726
BLNK	0.19238133702027305
SYK	0.6480192462965689
CTLA4	0.8961563361260079
