## Supplementary material for "Multi-omics Integration Identifies Genes Influencing Traits Associated with Cardiovascular Risks: The Long Life Family Study": File S1: 1_immune_response-regulating_signaling_pathway.csv

Genes	p_vals
FCGR1A	0.0005963325178513
CD28	0.0042581092027656
CD19	0.0023344376695372
PTPRC	0.0088400436585826
FCGR2A	0.0028174733618377
LYN	0.0155194913503031
PAG1	0.0024869300895321
CD79B	0.0398444695371616
PTPN22	0.0272469636795918
LCP2	0.0971261416793085
SKAP1	0.0238927467177675
CD22	0.0116618068053449
PRAM1	0.000463190632412
GAB2	0.0215355778793571
LAT	0.0626579365069434
CD79A	0.0258613932701628
ITK	0.199853921147867
VAV1	0.0646342902128415
TRAT1	0.24530620986473
LCK	0.0928114505829225
GRAP2	0.22830121303923606
PLCG2	0.6980833876075829
FCER1G	0.323220188412433
SYK	0.6480192462965689
CTLA4	0.8961563361260079
