## Supplementary material for "Multi-omics Integration Identifies Genes Influencing Traits Associated with Cardiovascular Risks: The Long Life Family Study": File S1: 3_leukocyte_differentiation.csv

Genes	p_vals
CD28	0.0042581092027656
PTPRC	0.0088400436585826
LYN	0.0155194913503031
CD79B	0.0398444695371616
PTPN22	0.0272469636795918
GAB2	0.0215355778793571
CD79A	0.0258613932701628
ITK	0.199853921147867
VAV1	0.0646342902128415
CD2	0.17594169947495006
HCLS1	0.0020279350936785
LCK	0.0928114505829225
CSF1R	0.126544620572816
PLCG2	0.6980833876075829
FCER1G	0.323220188412433
BLNK	0.19238133702027305
SYK	0.6480192462965689
CTLA4	0.8961563361260079
