## Supplementary material for "Multi-omics Integration Identifies Genes Influencing Traits Associated with Cardiovascular Risks: The Long Life Family Study": File S1: 4_Fc-gamma_receptor_signaling_pathway.csv

Genes	p_vals
FCGR1A	0.0005963325178513
PTPRC	0.0088400436585826
FCGR2A	0.0028174733618377
LYN	0.0155194913503031
VAV1	0.0646342902128415
PLCG2	0.6980833876075829
FCER1G	0.323220188412433
SYK	0.6480192462965689
