## Supplementary material for "Multi-omics Integration Identifies Genes Influencing Traits Associated with Cardiovascular Risks: The Long Life Family Study": File S1: 5_phosphatidylinositol_metabolic_process.csv

Genes	p_vals
CD28	0.0042581092027656
CD19	0.0023344376695372
ERBB4	0.0207352827048817
GAB2	0.0215355778793571
VAV1	0.0646342902128415
TRAT1	0.24530620986473
LCK	0.0928114505829225
CSF1R	0.126544620572816
PLCG2	0.6980833876075829
