## Supplementary material for "Multi-omics Integration Identifies Genes Influencing Traits Associated with Cardiovascular Risks: The Long Life Family Study": File S1: 7_positive_regulation_of_T_cell_activation.csv

Genes	p_vals
CD28	0.0042581092027656
PTPRC	0.0088400436585826
LYN	0.0155194913503031
CD5	0.0203301538065014
VAV1	0.0646342902128415
LCK	0.0928114505829225
GRAP2	0.22830121303923606
SYK	0.6480192462965689
CTLA4	0.8961563361260079
