## Supplementary material for "Multi-omics Integration Identifies Genes Influencing Traits Associated with Cardiovascular Risks: The Long Life Family Study": File S1: 8_lymphocyte_proliferation.csv

Genes	p_vals
CD28	0.0042581092027656
PTPRC	0.0088400436585826
LYN	0.0155194913503031
PTPN22	0.0272469636795918
CD22	0.0116618068053449
CD79A	0.0258613932701628
MS4A1	0.214392934148343
SYK	0.6480192462965689
CTLA4	0.8961563361260079
