## Supplementary material for "Multi-omics Integration Identifies Genes Influencing Traits Associated with Cardiovascular Risks: The Long Life Family Study": File S1: 10_regulation_of_leukocyte_mediated_immunity.csv

Genes	p_vals
CD28	0.0042581092027656
PTPRC	0.0088400436585826
LYN	0.0155194913503031
PRAM1	0.000463190632412
GAB2	0.0215355778793571
VAV1	0.0646342902128415
FCER1G	0.323220188412433
SYK	0.6480192462965689
