## Supplementary material for "Multi-omics Integration Identifies Genes Influencing Traits Associated with Cardiovascular Risks: The Long Life Family Study": File S1: 11_cell-cell_adhesion.csv

Genes	p_vals
CD28	0.0042581092027656
PTPRC	0.0088400436585826
LYN	0.0155194913503031
PAG1	0.0024869300895321
PTPN22	0.0272469636795918
SKAP1	0.0238927467177675
CD5	0.0203301538065014
VAV1	0.0646342902128415
CD2	0.17594169947495006
LCK	0.0928114505829225
GRAP2	0.22830121303923606
SYK	0.6480192462965689
CTLA4	0.8961563361260079
