## Supplementary material for "Multi-omics Integration Identifies Genes Influencing Traits Associated with Cardiovascular Risks: The Long Life Family Study": File S1: 16_transmembrane_receptor_protein_tyrosine_kinase_signaling_pathway.csv

Genes	p_vals
LYN	0.0155194913503031
LCP2	0.0971261416793085
ERBB4	0.0207352827048817
GAB2	0.0215355778793571
SHB	0.209657005772189
RASA1	0.158717523243018
VAV1	0.0646342902128415
TRAT1	0.24530620986473
LCK	0.0928114505829225
CSF1R	0.126544620572816
BLNK	0.19238133702027305
SYK	0.6480192462965689
