## Supplementary material for "Multi-omics Integration Identifies Genes Influencing Traits Associated with Cardiovascular Risks: The Long Life Family Study": File S1: 19_peptidyl-tyrosine_phosphorylation.csv

Genes	p_vals
PTPRC	0.0088400436585826
LYN	0.0155194913503031
ERBB4	0.0207352827048817
SLA	0.130064483638132
ITK	0.199853921147867
HCLS1	0.0020279350936785
LCK	0.0928114505829225
CSF1R	0.126544620572816
SYK	0.6480192462965689
