## Supplementary material for "Multi-omics Integration Identifies Genes Influencing Traits Associated with Cardiovascular Risks: The Long Life Family Study": File S1: 23_regulation_of_cytokine_production.csv

Genes	p_vals
CD28	0.0042581092027656
PTPRC	0.0088400436585826
LYN	0.0155194913503031
PTPN22	0.0272469636795918
CD2	0.17594169947495006
CSF1R	0.126544620572816
PLCG2	0.6980833876075829
FCER1G	0.323220188412433
SYK	0.6480192462965689
