## Supplementary material for "Multi-omics Integration Identifies Genes Influencing Traits Associated with Cardiovascular Risks: The Long Life Family Study": File S1: 26_regulation_of_secretion_by_cell.csv

Genes	p_vals
LYN	0.0155194913503031
PTPN22	0.0272469636795918
CD22	0.0116618068053449
PRAM1	0.000463190632412
GAB2	0.0215355778793571
CD2	0.17594169947495006
CSF1R	0.126544620572816
FCER1G	0.323220188412433
SYK	0.6480192462965689
