## Supplementary material for "Multi-omics Integration Identifies Genes Influencing Traits Associated with Cardiovascular Risks: The Long Life Family Study": File S1: 1_T_cell_activation.csv

Genes	p_vals
IFNA16	0.0037741182098648
IL4R	0.0147927705170603
IFNA21	0.0007149787358734
IFNA4	0.0078407028001325
IFNA5	0.0011516010201927
SOCS1	0.0416498570939623
IFNA2	0.0436896912916105
IFNA6	0.0238547894725877
IFNA7	0.0221787362781446
IL7R	0.0403206407477942
EBI3	0.102271141318225
IFNA14	0.0040669399283293
IL7	0.0015371302036184
TNFRSF4	0.0767691473851795
IFNA17	0.0031908860960179
IFNW1	0.0050020618390362
IFNB1	0.0307235687984693
IL4	0.0423045767912875
IL20RB	0.3838980222048979
IL27	0.25212940653413
IFNA10	0.0023699737108897
TNFRSF18	0.468369734354989
IFNA8	0.0089876959058793
SOCS5	0.525518955241831
IL15	0.365831914596918
IL2RA	0.6573549601762371
TNFSF4	0.6455530834473779
TNFSF18	0.429444977157349
IFNA1	0.0039656140222007
IL2	0.35110168411677195
