## Supplementary material for "Multi-omics Integration Identifies Genes Influencing Traits Associated with Cardiovascular Risks: The Long Life Family Study": File S1: 5_response_to_type_I_interferon.csv

Genes	p_vals
IFNA16	0.0037741182098648
IFNAR1	0.0016045010831066
IFNA21	0.0007149787358734
IFNA4	0.0078407028001325
IFNA5	0.0011516010201927
IFNA2	0.0436896912916105
IRF9	0.0056573926562764
IFNA6	0.0238547894725877
IFNA7	0.0221787362781446
STAT2	0.0105252326974399
IFNA14	0.0040669399283293
IFNA17	0.0031908860960179
IFNAR2	0.297111589095942
IFNB1	0.0307235687984693
IFNA10	0.0023699737108897
IFNA8	0.0089876959058793
IFNA1	0.0039656140222007
