## Supplementary material for "Multi-omics Integration Identifies Genes Influencing Traits Associated with Cardiovascular Risks: The Long Life Family Study": File S1: 6_regulation_of_cell_activation.csv

Genes	p_vals
IL4R	0.0147927705170603
SOCS1	0.0416498570939623
IFNA2	0.0436896912916105
IL27RA	0.0429694516282636
IL7R	0.0403206407477942
EBI3	0.102271141318225
IL7	0.0015371302036184
TNFRSF4	0.0767691473851795
IFNB1	0.0307235687984693
IL4	0.0423045767912875
IL13	0.220982616804222
IL20RB	0.3838980222048979
IL27	0.25212940653413
TNFRSF18	0.468369734354989
SOCS5	0.525518955241831
IL15	0.365831914596918
IL2RA	0.6573549601762371
TSLP	0.0863923605305956
TNFSF4	0.6455530834473779
TNFSF18	0.429444977157349
IL2	0.35110168411677195
