## Supplementary material for "Multi-omics Integration Identifies Genes Influencing Traits Associated with Cardiovascular Risks: The Long Life Family Study": File S1: 7_regulation_of_T_cell_differentiation.csv

Genes	p_vals
IL4R	0.0147927705170603
SOCS1	0.0416498570939623
IFNA2	0.0436896912916105
IL7R	0.0403206407477942
IL7	0.0015371302036184
IFNB1	0.0307235687984693
IL4	0.0423045767912875
IL27	0.25212940653413
TNFRSF18	0.468369734354989
SOCS5	0.525518955241831
IL15	0.365831914596918
IL2RA	0.6573549601762371
TNFSF4	0.6455530834473779
IL2	0.35110168411677195
