## Supplementary material for "Multi-omics Integration Identifies Genes Influencing Traits Associated with Cardiovascular Risks: The Long Life Family Study": File S1: 8_regulation_of_tyrosine_phosphorylation_of_STAT_protein.csv

Genes	p_vals
SOCS1	0.0416498570939623
IFNA2	0.0436896912916105
IL22RA2	0.0271371377334499
IL4	0.0423045767912875
IL24	0.23583002469207
IL13	0.220982616804222
TNFRSF18	0.468369734354989
IL15	0.365831914596918
TSLP	0.0863923605305956
TNFSF18	0.429444977157349
IL2	0.35110168411677195
IL20	0.514278717858629
