## Supplementary material for "Multi-omics Integration Identifies Genes Influencing Traits Associated with Cardiovascular Risks: The Long Life Family Study": File S1: 11_negative_regulation_of_T_cell_activation.csv

Genes	p_vals
IL4R	0.0147927705170603
SOCS1	0.0416498570939623
IFNA2	0.0436896912916105
IFNB1	0.0307235687984693
IL20RB	0.3838980222048979
SOCS5	0.525518955241831
IL2RA	0.6573549601762371
TNFSF4	0.6455530834473779
IL2	0.35110168411677195
