## Supplementary material for "Multi-omics Integration Identifies Genes Influencing Traits Associated with Cardiovascular Risks: The Long Life Family Study": File S1: 18_lymphocyte_mediated_immunity.csv

Genes	p_vals
IL4R	0.0147927705170603
IFNA2	0.0436896912916105
IL27RA	0.0429694516282636
IL7R	0.0403206407477942
IFNB1	0.0307235687984693
IL4	0.0423045767912875
IL20RB	0.3838980222048979
TNFSF4	0.6455530834473779
IL2	0.35110168411677195
