## Supplementary material for "Multi-omics Integration Identifies Genes Influencing Traits Associated with Cardiovascular Risks: The Long Life Family Study": File S1: 34_regulation_of_protein_secretion.csv

Genes	p_vals
IL4R	0.0147927705170603
SOCS1	0.0416498570939623
IFNA2	0.0436896912916105
TNFRSF4	0.0767691473851795
IL13	0.220982616804222
TSLP	0.0863923605305956
TNFSF4	0.6455530834473779
IL2	0.35110168411677195
