## Supplementary material for "Multi-omics Integration Identifies Genes Influencing Traits Associated with Cardiovascular Risks: The Long Life Family Study": File S1: 1_regulation_of_canonical_Wnt_signaling_pathway.csv

Genes	p_vals
CDH2	0.0015504859375787
ZNF703	0.0368855836863973
JUP	0.0004075504030364
GLI1	3.48657528084013e-05
CTNND2	0.065373014428284
DVL1	0.176775051896819
CSNK1A1L	0.0615199534000261
AXIN1	0.13633025171090998
CTNNB1	0.406463517351062
DVL3	0.423467614397943
DAB2	0.332508597955443
CTNND1	0.5357829521197051
BTRC	0.21148172187153305
GSK3B	0.0322046802598517
CSNK1A1	0.6741196038804489
AXIN2	0.544426923213577
NOTCH1	0.136634704124654
GLI3	0.6971654592052309
APC	0.617396242135859
CDH3	0.806784432423182
