## Supplementary material for "Multi-omics Integration Identifies Genes Influencing Traits Associated with Cardiovascular Risks: The Long Life Family Study": File S1: 2_biological_adhesion.csv

Genes	p_vals
MUC1	0.0024858343732515
CDH2	0.0015504859375787
GLI2	0.0254495762215988
ZNF703	0.0368855836863973
JUP	0.0004075504030364
PTPRM	0.114355789077612
CTNND2	0.065373014428284
JAG2	0.172594935384371
BOC	0.0085401891235807
CNTN1	0.0002063400067407
CNTN2	0.0025072584502697
PKP4	0.0499895834272525
PTPRJ	0.14202524371817998
CTNNB1	0.406463517351062
CDH15	0.0568332845437956
NRCAM	0.203131128419436
CTNND1	0.5357829521197051
CDH5	0.41333037242772
PTPRF	0.32054799031611103
DLL1	0.207151774694994
NCAM1	0.3587975807381961
PRNP	0.408675012660176
GSK3B	0.0322046802598517
DTX1	0.35276478945623
TNR	0.23456986759617604
JAG1	0.131727432453425
CDH1	0.509455108639988
NOTCH1	0.136634704124654
PKD1	0.24421405891079395
CTNNA1	0.17255382701321606
GLI3	0.6971654592052309
APC	0.617396242135859
ADAM17	0.376421675881016
CDH3	0.806784432423182
