## Supplementary material for "Multi-omics Integration Identifies Genes Influencing Traits Associated with Cardiovascular Risks: The Long Life Family Study": File S1: 3_homophilic_cell_adhesion_via_plasma_membrane_adhesion_molecules.csv

Genes	p_vals
CDH2	0.0015504859375787
PTPRM	0.114355789077612
CNTN2	0.0025072584502697
CDH15	0.0568332845437956
CDH5	0.41333037242772
CDH1	0.509455108639988
PKD1	0.24421405891079395
CDH3	0.806784432423182
