## Supplementary material for "Multi-omics Integration Identifies Genes Influencing Traits Associated with Cardiovascular Risks: The Long Life Family Study": File S1: 4_cell_junction_assembly.csv

Genes	p_vals
CDH2	0.0015504859375787
ZNF703	0.0368855836863973
JUP	0.0004075504030364
CTNND2	0.065373014428284
PKP4	0.0499895834272525
PTPRJ	0.14202524371817998
CTNNB1	0.406463517351062
CDH15	0.0568332845437956
CTNND1	0.5357829521197051
CDH5	0.41333037242772
CDH1	0.509455108639988
CTNNA1	0.17255382701321606
APC	0.617396242135859
CDH3	0.806784432423182
