## Supplementary material for "Multi-omics Integration Identifies Genes Influencing Traits Associated with Cardiovascular Risks: The Long Life Family Study": File S1: 6_regulation_of_Notch_signaling_pathway.csv

Genes	p_vals
NOTCH4	0.0853230299255417
JAG2	0.172594935384371
NOTCH3	0.389990463170075
MAML3	0.32556834700559995
DLL1	0.207151774694994
MAML2	0.22892241700616006
DTX1	0.35276478945623
JAG1	0.131727432453425
NOTCH1	0.136634704124654
