## Supplementary material for "Multi-omics Integration Identifies Genes Influencing Traits Associated with Cardiovascular Risks: The Long Life Family Study": File S1: 8_neuron_projection_morphogenesis.csv

Genes	p_vals
CDH2	0.0015504859375787
NUMB	0.0077984324320327
GLI2	0.0254495762215988
PTPRM	0.114355789077612
CTNND2	0.065373014428284
BOC	0.0085401891235807
CNTN2	0.0025072584502697
DVL1	0.176775051896819
CTNNB1	0.406463517351062
PTPRZ1	0.229853417102275
DVL3	0.423467614397943
NRCAM	0.203131128419436
NCAM1	0.3587975807381961
GSK3B	0.0322046802598517
TNR	0.23456986759617604
NOTCH1	0.136634704124654
GLI3	0.6971654592052309
NUMBL	0.41284593428955896
