## Supplementary material for "Multi-omics Integration Identifies Genes Influencing Traits Associated with Cardiovascular Risks: The Long Life Family Study": File S1: 9_morphogenesis_of_an_epithelium.csv

Genes	p_vals
GLI2	0.0254495762215988
NOTCH4	0.0853230299255417
JAG2	0.172594935384371
VANGL1	0.0313740402508991
DVL1	0.176775051896819
CTNNB1	0.406463517351062
DVL3	0.423467614397943
DAB2	0.332508597955443
DLL1	0.207151774694994
BTRC	0.21148172187153305
JAG1	0.131727432453425
NOTCH1	0.136634704124654
PKD1	0.24421405891079395
PRICKLE2	0.5783730494685211
GLI3	0.6971654592052309
ADAM17	0.376421675881016
