## Supplementary material for "Multi-omics Integration Identifies Genes Influencing Traits Associated with Cardiovascular Risks: The Long Life Family Study": File S1: 10_negative_regulation_of_cell_communication.csv

Genes	p_vals
MUC1	0.0024858343732515
CDH2	0.0015504859375787
GLI1	3.48657528084013e-05
DVL1	0.176775051896819
CSNK1A1L	0.0615199534000261
PTPRJ	0.14202524371817998
AXIN1	0.13633025171090998
CTNNB1	0.406463517351062
DVL3	0.423467614397943
FBXW11	0.0345530447951824
DAB2	0.332508597955443
NOTCH3	0.389990463170075
CTNND1	0.5357829521197051
BTRC	0.21148172187153305
PRNP	0.408675012660176
GSK3B	0.0322046802598517
CSNK1A1	0.6741196038804489
AXIN2	0.544426923213577
TNR	0.23456986759617604
NOTCH1	0.136634704124654
CTNNA1	0.17255382701321606
GLI3	0.6971654592052309
APC	0.617396242135859
ADAM17	0.376421675881016
