## Supplementary material for "Multi-omics Integration Identifies Genes Influencing Traits Associated with Cardiovascular Risks: The Long Life Family Study": File S1: 11_brain_development.csv

Genes	p_vals
CDH2	0.0015504859375787
ZIC2	2.12512242026075e-07
NUMB	0.0077984324320327
GLI2	0.0254495762215988
GLI1	3.48657528084013e-05
STK36	0.230289786433215
CNTN1	0.0002063400067407
CNTN2	0.0025072584502697
CTNNB1	0.406463517351062
NOTCH3	0.389990463170075
CTNND1	0.5357829521197051
DLL1	0.207151774694994
GSK3B	0.0322046802598517
TNR	0.23456986759617604
CDH1	0.509455108639988
NOTCH1	0.136634704124654
GLI3	0.6971654592052309
NUMBL	0.41284593428955896
