## Supplementary material for "Multi-omics Integration Identifies Genes Influencing Traits Associated with Cardiovascular Risks: The Long Life Family Study": File S1: 12_epidermal_cell_differentiation.csv

Genes	p_vals
JUP	0.0004075504030364
GLI1	3.48657528084013e-05
JAG2	0.172594935384371
PKP4	0.0499895834272525
CTNNB1	0.406463517351062
DLL1	0.207151774694994
MYO7A	0.374367092329927
JAG1	0.131727432453425
NOTCH1	0.136634704124654
CDH3	0.806784432423182
