## Supplementary material for "Multi-omics Integration Identifies Genes Influencing Traits Associated with Cardiovascular Risks: The Long Life Family Study": File S1: 13_inner_ear_development.csv

Genes	p_vals
GLI2	0.0254495762215988
JAG2	0.172594935384371
DVL1	0.176775051896819
DLL1	0.207151774694994
MYO7A	0.374367092329927
JAG1	0.131727432453425
NOTCH1	0.136634704124654
GLI3	0.6971654592052309
