## Supplementary material for "Multi-omics Integration Identifies Genes Influencing Traits Associated with Cardiovascular Risks: The Long Life Family Study": File S1: 19_axon_guidance.csv

Genes	p_vals
GLI2	0.0254495762215988
PTPRM	0.114355789077612
BOC	0.0085401891235807
CNTN2	0.0025072584502697
DVL1	0.176775051896819
NRCAM	0.203131128419436
NCAM1	0.3587975807381961
TNR	0.23456986759617604
GLI3	0.6971654592052309
