## Supplementary material for "Multi-omics Integration Identifies Genes Influencing Traits Associated with Cardiovascular Risks: The Long Life Family Study": File S1: 23_blood_vessel_development.csv

Genes	p_vals
CDH2	0.0015504859375787
JUP	0.0004075504030364
NOTCH4	0.0853230299255417
PTPRB	0.0205394360555068
PTPRM	0.114355789077612
CTNNB1	0.406463517351062
NRCAM	0.203131128419436
NOTCH3	0.389990463170075
CDH5	0.41333037242772
DLL1	0.207151774694994
JAG1	0.131727432453425
NOTCH1	0.136634704124654
PKD1	0.24421405891079395
GLI3	0.6971654592052309
