## Supplementary material for "Multi-omics Integration Identifies Genes Influencing Traits Associated with Cardiovascular Risks: The Long Life Family Study": File S1: 24_regulation_of_cellular_protein_localization.csv

Genes	p_vals
CDH2	0.0015504859375787
NUMB	0.0077984324320327
JUP	0.0004075504030364
DVL1	0.176775051896819
DTX3L	0.0503141923358328
CTNNB1	0.406463517351062
DVL3	0.423467614397943
DAB2	0.332508597955443
PRNP	0.408675012660176
GSK3B	0.0322046802598517
CDH1	0.509455108639988
GLI3	0.6971654592052309
APC	0.617396242135859
