## Supplementary material for "Multi-omics Integration Identifies Genes Influencing Traits Associated with Cardiovascular Risks: The Long Life Family Study": File S1: 26_negative_regulation_of_cell_adhesion.csv

Genes	p_vals
MUC1	0.0024858343732515
ZNF703	0.0368855836863973
PRNP	0.408675012660176
DTX1	0.35276478945623
TNR	0.23456986759617604
JAG1	0.131727432453425
CDH1	0.509455108639988
NOTCH1	0.136634704124654
GLI3	0.6971654592052309
