## Supplementary material for "Multi-omics Integration Identifies Genes Influencing Traits Associated with Cardiovascular Risks: The Long Life Family Study": File S1: 27_glial_cell_differentiation.csv

Genes	p_vals
CDH2	0.0015504859375787
CNTN2	0.0025072584502697
CTNNB1	0.406463517351062
PTPRZ1	0.229853417102275
DLL1	0.207151774694994
DTX1	0.35276478945623
NOTCH1	0.136634704124654
GLI3	0.6971654592052309
