## Supplementary material for "Multi-omics Integration Identifies Genes Influencing Traits Associated with Cardiovascular Risks: The Long Life Family Study": File S1: 28_regulation_of_proteolysis_involved_in_cellular_protein_catabolic_process.csv

Genes	p_vals
DVL1	0.176775051896819
CSNK1A1L	0.0615199534000261
AXIN1	0.13633025171090998
DAB2	0.332508597955443
BTRC	0.21148172187153305
GSK3B	0.0322046802598517
CSNK1A1	0.6741196038804489
PKD1	0.24421405891079395
