## Supplementary material for "Multi-omics Integration Identifies Genes Influencing Traits Associated with Cardiovascular Risks: The Long Life Family Study": File S1: 31_protein_dephosphorylation.csv

Genes	p_vals
PTPRB	0.0205394360555068
PTPRM	0.114355789077612
PTPRJ	0.14202524371817998
PTPRZ1	0.229853417102275
FBXW11	0.0345530447951824
PTPRF	0.32054799031611103
BTRC	0.21148172187153305
GSK3B	0.0322046802598517
PPP2R2B	0.366739739702716
