## Supplementary material for "Multi-omics Integration Identifies Genes Influencing Traits Associated with Cardiovascular Risks: The Long Life Family Study": File S1: 34_cell_motility.csv

Genes	p_vals
CDH2	0.0015504859375787
NUMB	0.0077984324320327
ZNF703	0.0368855836863973
JUP	0.0004075504030364
PTPRM	0.114355789077612
CNTN2	0.0025072584502697
PTPRJ	0.14202524371817998
CTNNB1	0.406463517351062
DAB2	0.332508597955443
NRCAM	0.203131128419436
PTPRF	0.32054799031611103
TNR	0.23456986759617604
JAG1	0.131727432453425
CDH1	0.509455108639988
NOTCH1	0.136634704124654
CTNNA1	0.17255382701321606
GLI3	0.6971654592052309
APC	0.617396242135859
ADAM17	0.376421675881016
