## Supplementary material for "Multi-omics Integration Identifies Genes Influencing Traits Associated with Cardiovascular Risks: The Long Life Family Study": File S1: 37_positive_regulation_of_neurogenesis.csv

Genes	p_vals
NUMB	0.0077984324320327
GLI2	0.0254495762215988
CNTN1	0.0002063400067407
DVL1	0.176775051896819
CTNNB1	0.406463517351062
DVL3	0.423467614397943
NRCAM	0.203131128419436
NOTCH1	0.136634704124654
GLI3	0.6971654592052309
NUMBL	0.41284593428955896
