## Supplementary material for "Multi-omics Integration Identifies Genes Influencing Traits Associated with Cardiovascular Risks: The Long Life Family Study": File S1: 43_regulation_of_plasma_membrane_bounded_cell_projection_organization.csv

Genes	p_vals
CDH2	0.0015504859375787
CNTN1	0.0002063400067407
CNTN2	0.0025072584502697
DVL1	0.176775051896819
DVL3	0.423467614397943
NRCAM	0.203131128419436
PTPRF	0.32054799031611103
PRNP	0.408675012660176
GSK3B	0.0322046802598517
TNR	0.23456986759617604
APC	0.617396242135859
