## Supplementary material for "Multi-omics Integration Identifies Genes Influencing Traits Associated with Cardiovascular Risks: The Long Life Family Study": File S1: 1_retinol_metabolic_process.csv

Genes	p_vals
RDH12	0.0029728117738339
RETSAT	0.0003365365349828
DHRS3	0.0648316315122066
SDR16C5	0.0520078675107117
ALDH1A1	0.0964203642295746
RDH10	0.0471925598371221
RDH8	0.0301639373456805
ALDH1A2	0.204784519631987
