## Supplementary material for "Multi-omics Integration Identifies Genes Influencing Traits Associated with Cardiovascular Risks: The Long Life Family Study": File S1: 3_heterocycle_catabolic_process.csv

Genes	p_vals
AOX1	0.0034249477582472
ENTPD1	0.0502098399759545
GDA	0.0889990305142424
ENTPD5	0.311491873545388
XDH	0.0535102041827907
ENTPD3	0.4586914488913871
PDXP	0.183244412086171
ENTPD6	0.17068275819872405
ENTPD8	0.0883053427439108
