## Supplementary material for "Multi-omics Integration Identifies Genes Influencing Traits Associated with Cardiovascular Risks: The Long Life Family Study": File S1: 1_positive_regulation_of_immune_response.csv

Genes	p_vals
PTPN22	0.0131224388020841
CD22	0.0054786213167988
LCP2	0.0036106851416436
LCK	0.0003070027595924
CD19	0.0241221451052202
FCGR1A	0.0101632361704052
VAV1	0.0084288337874981
GAB2	0.0012210761666222
CD79B	0.0099975121078004
SKAP1	0.0807416693616135
PTPRC	0.113874543180331
PLCG2	0.0475749342801586
CD28	0.12468138951859695
FCER1G	0.157261294233971
CD79A	0.0237884350599972
LAT	0.0692708452396063
GRAP2	0.471015242896735
PRAM1	0.271689598098025
LYN	0.4779302954638621
FCGR2A	0.0743192376943391
CTLA4	0.0006682752960519
SYK	0.406431506623754
ITK	0.143056258722732
TRAT1	0.499171048177569
PAG1	0.855925456215086
