## Supplementary material for "Multi-omics Integration Identifies Genes Influencing Traits Associated with Cardiovascular Risks: The Long Life Family Study": File S1: 3_leukocyte_differentiation.csv

Genes	p_vals
PTPN22	0.0131224388020841
LCK	0.0003070027595924
VAV1	0.0084288337874981
GAB2	0.0012210761666222
CD79B	0.0099975121078004
CD2	0.14429085494003602
PTPRC	0.113874543180331
PLCG2	0.0475749342801586
HCLS1	0.0235106252750194
CD28	0.12468138951859695
FCER1G	0.157261294233971
CD79A	0.0237884350599972
BLNK	0.0713421987056049
LYN	0.4779302954638621
CTLA4	0.0006682752960519
SYK	0.406431506623754
ITK	0.143056258722732
CSF1R	0.634916250569957
