## Supplementary material for "Multi-omics Integration Identifies Genes Influencing Traits Associated with Cardiovascular Risks: The Long Life Family Study": File S1: 4_Fc-gamma_receptor_signaling_pathway.csv

Genes	p_vals
FCGR1A	0.0101632361704052
VAV1	0.0084288337874981
PTPRC	0.113874543180331
PLCG2	0.0475749342801586
FCER1G	0.157261294233971
LYN	0.4779302954638621
FCGR2A	0.0743192376943391
SYK	0.406431506623754
