## Supplementary material for "Multi-omics Integration Identifies Genes Influencing Traits Associated with Cardiovascular Risks: The Long Life Family Study": File S1: 5_phosphatidylinositol_metabolic_process.csv

Genes	p_vals
LCK	0.0003070027595924
CD19	0.0241221451052202
VAV1	0.0084288337874981
GAB2	0.0012210761666222
PLCG2	0.0475749342801586
CD28	0.12468138951859695
ERBB4	0.220619856174872
CSF1R	0.634916250569957
TRAT1	0.499171048177569
