## Supplementary material for "Multi-omics Integration Identifies Genes Influencing Traits Associated with Cardiovascular Risks: The Long Life Family Study": File S1: 7_positive_regulation_of_T_cell_activation.csv

Genes	p_vals
LCK	0.0003070027595924
VAV1	0.0084288337874981
PTPRC	0.113874543180331
CD28	0.12468138951859695
GRAP2	0.471015242896735
LYN	0.4779302954638621
CTLA4	0.0006682752960519
CD5	0.497071211303347
SYK	0.406431506623754
