## Supplementary material for "Multi-omics Integration Identifies Genes Influencing Traits Associated with Cardiovascular Risks: The Long Life Family Study": File S1: 8_lymphocyte_proliferation.csv

Genes	p_vals
PTPN22	0.0131224388020841
CD22	0.0054786213167988
MS4A1	0.0022461730120446
PTPRC	0.113874543180331
CD28	0.12468138951859695
CD79A	0.0237884350599972
LYN	0.4779302954638621
CTLA4	0.0006682752960519
SYK	0.406431506623754
