## Supplementary material for "Multi-omics Integration Identifies Genes Influencing Traits Associated with Cardiovascular Risks: The Long Life Family Study": File S1: 10_regulation_of_leukocyte_mediated_immunity.csv

Genes	p_vals
VAV1	0.0084288337874981
GAB2	0.0012210761666222
PTPRC	0.113874543180331
CD28	0.12468138951859695
FCER1G	0.157261294233971
PRAM1	0.271689598098025
LYN	0.4779302954638621
SYK	0.406431506623754
