## Supplementary material for "Multi-omics Integration Identifies Genes Influencing Traits Associated with Cardiovascular Risks: The Long Life Family Study": File S1: 11_cell-cell_adhesion.csv

Genes	p_vals
PTPN22	0.0131224388020841
LCK	0.0003070027595924
VAV1	0.0084288337874981
SKAP1	0.0807416693616135
CD2	0.14429085494003602
PTPRC	0.113874543180331
CD28	0.12468138951859695
GRAP2	0.471015242896735
LYN	0.4779302954638621
CTLA4	0.0006682752960519
CD5	0.497071211303347
SYK	0.406431506623754
PAG1	0.855925456215086
