## Supplementary material for "Multi-omics Integration Identifies Genes Influencing Traits Associated with Cardiovascular Risks: The Long Life Family Study": File S1: 16_transmembrane_receptor_protein_tyrosine_kinase_signaling_pathway.csv

Genes	p_vals
LCP2	0.0036106851416436
LCK	0.0003070027595924
VAV1	0.0084288337874981
SHB	0.0490151239400087
GAB2	0.0012210761666222
BLNK	0.0713421987056049
LYN	0.4779302954638621
ERBB4	0.220619856174872
RASA1	0.12465111483143
SYK	0.406431506623754
CSF1R	0.634916250569957
TRAT1	0.499171048177569
