## Supplementary material for "Multi-omics Integration Identifies Genes Influencing Traits Associated with Cardiovascular Risks: The Long Life Family Study": File S1: 19_peptidyl-tyrosine_phosphorylation.csv

Genes	p_vals
LCK	0.0003070027595924
PTPRC	0.113874543180331
HCLS1	0.0235106252750194
LYN	0.4779302954638621
ERBB4	0.220619856174872
SYK	0.406431506623754
ITK	0.143056258722732
SLA	0.346509577367049
CSF1R	0.634916250569957
