## Supplementary material for "Multi-omics Integration Identifies Genes Influencing Traits Associated with Cardiovascular Risks: The Long Life Family Study": File S1: 24_leukocyte_degranulation.csv

Genes	p_vals
GAB2	0.0012210761666222
PTPRC	0.113874543180331
FCER1G	0.157261294233971
LAT	0.0692708452396063
PRAM1	0.271689598098025
LYN	0.4779302954638621
FCGR2A	0.0743192376943391
SYK	0.406431506623754
