## Supplementary material for "Multi-omics Integration Identifies Genes Influencing Traits Associated with Cardiovascular Risks: The Long Life Family Study": File S1: 26_regulation_of_secretion_by_cell.csv

Genes	p_vals
PTPN22	0.0131224388020841
CD22	0.0054786213167988
GAB2	0.0012210761666222
CD2	0.14429085494003602
FCER1G	0.157261294233971
PRAM1	0.271689598098025
LYN	0.4779302954638621
SYK	0.406431506623754
CSF1R	0.634916250569957
