## Supplementary material for "Multi-omics Integration Identifies Genes Influencing Traits Associated with Cardiovascular Risks: The Long Life Family Study": File S1: 1_protein-lipid_complex_remodeling.csv

Genes	p_vals
APOC1	2.26765998765741e-09
APOE	2.37734816360294e-08
ALB	0.0076528242660372
APOB	1.61616873671414e-06
APOC3	0.0171192545451274
APOA2	0.051307263461792006
APOA1	0.104411464296266
APOC2	3.2145390472530395e-09
