## Supplementary material for "Multi-omics Integration Identifies Genes Influencing Traits Associated with Cardiovascular Risks: The Long Life Family Study": File S1: 4_cornification.csv

Genes	p_vals
KRT14	0.0401036482999055
KRT6A	0.0255744483450023
KRT5	0.0661814983641602
KRT6B	0.16677197805125302
KRT16	0.0296125309845009
KRT9	0.178688412911981
KRT10	0.0598103144868139
KRT13	0.20921823548627205
