## Supplementary material for "Multi-omics Integration Identifies Genes Influencing Traits Associated with Cardiovascular Risks: The Long Life Family Study": File S1: 11_inflammatory_response.csv

Genes	p_vals
APOE	2.37734816360294e-08
CFH	0.0095474134005064
APOA2	0.051307263461792006
APOA1	0.104411464296266
KRT16	0.0296125309845009
LBP	0.0249127484110141
CFB	0.16624006718657802
C4A	0.485858676023785
AHSG	0.189195906835296
PF4V1	0.463773060616468
PPBP	0.8380600686135159
