## Supplementary material for "Multi-omics Integration Identifies Genes Influencing Traits Associated with Cardiovascular Risks: The Long Life Family Study": File S1: 1_establishment_of_protein_localization_to_organelle.csv

Genes	p_vals
RPL34	3.5321031810649603e-05
RPL17	8.46706490814631e-05
RPL11	0.0004583854724465
RPS10	0.0032452987075175
RPL7	0.0047909062299642
RPL13A	0.0035475348915535
RPS17	0.0073052091825425
RPS21	0.0131146767969212
RPS11	0.0056203033479132
RPS20	0.019191147561241
RPS24	0.0183198974059366
RPL27	0.0280790463644124
RPS7	0.0079975427020347
RPS15A	0.0023317171305316
RPL23	0.0078521093216542
RPS29	0.0454955288957601
RPL37	0.0151929414531102
RPL21	0.0677238191433562
RPS3A	0.0136580540316233
RPL26	0.0057546605324593
RPL35A	0.069000606088417
RPL31	0.0084163209775668
RPS19	0.10179101759233697
RPL23A	0.0648228106490647
RPS13	0.0223811406412878
RPL3	0.15265881853451402
RPL27A	0.0765497712506404
RPS23	0.0396367442160602
RPS18	0.223323762367234
RPL19	0.0466054025242292
RPL35	0.266796130171057
RPL18A	0.0902061195483554
RPS8	0.124359131176757
RPLP1	0.23889448880329106
RPL24	0.180697631468666
RPL4	0.3814569867605629
RPL7A	0.042451343905478986
RPL37A	0.17862890844754895
RPS27	0.20723030999852804
RPL18	0.0214662155190408
RPL14	0.344875450091696
RPL30	0.389160916622128
RPS15	0.052172370746194005
RPL29	0.377500461289666
RPS25	0.15989535053313594
RPL6	0.3143807261950089
RPL32	0.25543509012124
RPS12	0.175581105713936
RPLP2	0.292612756792135
RPS5	0.112762212779062
RPS3	0.0844481789823913
RPL8	0.167232441374225
RPS16	0.657519353482648
RPL28	0.536966867129742
RPL12	0.615048649849274
RPS14	0.5585528454416611
RPS2	0.296215066606598
RPL22	0.5328407298258461
RPS28	0.0477964602620429
RPL13	0.653089365108215
RPS9	0.466693604483791
RPL38	0.7612226896090122
RPS26	0.29008078704615803
RPL10A	0.626191454276072
RPL15	0.649135696379837
RPL36	0.813698693766187
RPLP0	0.8679308436664469
RPL5	0.794901891921897
RPL9	0.870178463384746
