## Supplementary material for "Multi-omics Integration Identifies Genes Influencing Traits Associated with Cardiovascular Risks: The Long Life Family Study": File S1: 2_ncRNA_processing.csv

Genes	p_vals
RPL11	0.0004583854724465
RPL7	0.0047909062299642
RPS17	0.0073052091825425
RPS21	0.0131146767969212
RPS24	0.0183198974059366
RPL27	0.0280790463644124
RPS7	0.0079975427020347
RPL26	0.0057546605324593
RPL35A	0.069000606088417
RPS19	0.10179101759233697
RPL7L1	0.0246692488707793
RPL35	0.266796130171057
RPS8	0.124359131176757
RPL7A	0.042451343905478986
RPS27	0.20723030999852804
RPL14	0.344875450091696
RPS15	0.052172370746194005
RPS16	0.657519353482648
RPS14	0.5585528454416611
RPS2	0.296215066606598
RPS28	0.0477964602620429
RPS9	0.466693604483791
RPL10A	0.626191454276072
RPL5	0.794901891921897
