## Supplementary material for "Multi-omics Integration Identifies Genes Influencing Traits Associated with Cardiovascular Risks: The Long Life Family Study": File S1: 3_ribosome_assembly.csv

Genes	p_vals
RPL11	0.0004583854724465
RPS10	0.0032452987075175
RPL3L	0.0470864322939347
RPS19	0.10179101759233697
RPS27L	0.115561819864086
RPL23A	0.0648228106490647
RPL3	0.15265881853451402
RPL24	0.180697631468666
RPS27	0.20723030999852804
RPS15	0.052172370746194005
RPL6	0.3143807261950089
RPS5	0.112762212779062
RPL12	0.615048649849274
RPS14	0.5585528454416611
RPS28	0.0477964602620429
RPL10L	0.17646411604709
RPL38	0.7612226896090122
RPLP0	0.8679308436664469
RPL5	0.794901891921897
