## Supplementary material for "Multi-omics Integration Identifies Genes Influencing Traits Associated with Cardiovascular Risks: The Long Life Family Study": File S1: 6_regulation_of_translation.csv

Genes	p_vals
RPL13A	0.0035475348915535
EIF5A	0.041084652086278
RPL26	0.0057546605324593
RPS27L	0.115561819864086
EIF5A2	0.0939272367618058
EIF5AL1	0.18177325332854105
RPS3	0.0844481789823913
RPS14	0.5585528454416611
RPS9	0.466693604483791
RPL38	0.7612226896090122
RPL5	0.794901891921897
