## Supplementary material for "Multi-omics Integration Identifies Genes Influencing Traits Associated with Cardiovascular Risks: The Long Life Family Study": File S1: cma_Triglycerides_STRING_104.csv

Genes	p_vals
APOA4	1.56186884486842e-15
APOA1	1.17510867615797e-05
APOC3	2.08073291791672e-11
TCN1	0.0003341575476166
APOA5	7.29901821206662e-08
ABCG1	2.36208167681362e-05
ENPP2	0.0002937667343424
ABCA7	0.021109237674706
MSR1	0.0293056159487127
ABCG4	0.045112361281794
LIPC	0.0393882476624449
HPR	0.039658090749589
MTTP	0.13115110284464898
LRP2	0.146085846272715
AMN	0.169145425376509
PLA2G15	0.08164592253969401
APOB	0.041561325614642
LIPF	0.246946625247439
CUBN	0.18227117332614
GC	0.22355169764536
LMBRD1	0.266801188251538
ABCC1	0.11679324437229903
TG	0.6208091719575699
CETP	0.0456427530350889
ASGR1	0.25429387814600096
OLR1	0.27791310020281
TMOD2	0.0899470080923819
CD320	0.408958917461838
LCAT	0.4019108323833621
ENPP6	0.790954179572279
APOA2	0.479715619768533
PEMT	0.472779186844243
APOL1	0.8122811775632991
APOF	0.8529301597577159
PNPLA2	0.444184146655624
PNPLA3	0.7630627960574491
TCN2	0.897771649909977
PLA2G12B	0.188339135623336
