## Supplementary material for "Multi-omics Integration Identifies Genes Influencing Traits Associated with Cardiovascular Risks: The Long Life Family Study": File S1: 1_positive_regulation_of_immune_response.csv

Genes	p_vals
CD22	0.0006237274910519
BLK	3.81233174809769e-05
CSK	0.0003230979950464
CD79B	0.0014987122825736
UBASH3A	0.0028259580259499995
TRAT1	0.0282933453604903
ZAP70	0.0006557443958788
LCK	0.0242496857161673
LYN	0.0472242627346567
PLCG1	0.021476324316329
CD79A	0.0081213236615693
PLCG2	0.135365682033765
VAV1	0.0082122523025848
TESPA1	0.100352495481206
FCGR3A	0.177982163595405
SYK	0.210645557681728
LAT	0.34402444762218604
SLA2	0.304274525145729
PIK3AP1	0.132207458802407
PAG1	0.6451721702442951
CD247	0.33237257568301304
VAV2	0.383246225410017
CD3E	0.4127956097440421
PIK3CB	0.24634210017034094
FCGR2A	0.242413621646906
CD3G	0.5000246465815661
FCER1G	0.7002333728977571
