## Supplementary material for "Multi-omics Integration Identifies Genes Influencing Traits Associated with Cardiovascular Risks: The Long Life Family Study": File S1: 2_Fc_receptor_mediated_stimulatory_signaling_pathway.csv

Genes	p_vals
CSK	0.0003230979950464
LYN	0.0472242627346567
PLCG1	0.021476324316329
PLCG2	0.135365682033765
VAV1	0.0082122523025848
FCGR3A	0.177982163595405
SYK	0.210645557681728
CD247	0.33237257568301304
VAV2	0.383246225410017
PIK3CB	0.24634210017034094
FCGR2A	0.242413621646906
CD3G	0.5000246465815661
FCER1G	0.7002333728977571
