## Supplementary material for "Multi-omics Integration Identifies Genes Influencing Traits Associated with Cardiovascular Risks: The Long Life Family Study": File S1: 3_peptidyl-tyrosine_phosphorylation.csv

Genes	p_vals
CBL	6.31763348227706e-07
BLK	3.81233174809769e-05
CSK	0.0003230979950464
ZAP70	0.0006557443958788
LCK	0.0242496857161673
LYN	0.0472242627346567
SYK	0.210645557681728
SH3BP5	0.0613450849503959
SLA	0.42523146977399295
HCLS1	0.486440106528742
IBTK	0.310179688337273
CBLB	0.3653493245090021
CD3E	0.4127956097440421
ALK	0.63043540711512
FRK	0.5154635661009
