## Supplementary material for "Multi-omics Integration Identifies Genes Influencing Traits Associated with Cardiovascular Risks: The Long Life Family Study": File S1: 5_regulation_of_leukocyte_activation.csv

Genes	p_vals
CD22	0.0006237274910519
CSK	0.0003230979950464
ZAP70	0.0006557443958788
LCK	0.0242496857161673
LYN	0.0472242627346567
VAV1	0.0082122523025848
TESPA1	0.100352495481206
SYK	0.210645557681728
LAT	0.34402444762218604
CD5	0.358635699591732
SLA2	0.304274525145729
PAG1	0.6451721702442951
CD3E	0.4127956097440421
FCER1G	0.7002333728977571
