## Supplementary material for "Multi-omics Integration Identifies Genes Influencing Traits Associated with Cardiovascular Risks: The Long Life Family Study": File S1: 6_lymphocyte_differentiation.csv

Genes	p_vals
CD79B	0.0014987122825736
ZAP70	0.0006557443958788
LCK	0.0242496857161673
CD79A	0.0081213236615693
PLCG2	0.135365682033765
VAV1	0.0082122523025848
TESPA1	0.100352495481206
SYK	0.210645557681728
BLNK	0.139888294005103
CD3E	0.4127956097440421
CD3G	0.5000246465815661
FCER1G	0.7002333728977571
