## Supplementary material for "Multi-omics Integration Identifies Genes Influencing Traits Associated with Cardiovascular Risks: The Long Life Family Study": File S1: 7_calcium-mediated_signaling.csv

Genes	p_vals
CD22	0.0006237274910519
TRAT1	0.0282933453604903
ZAP70	0.0006557443958788
PLCG1	0.021476324316329
PLCG2	0.135365682033765
SYK	0.210645557681728
LAT	0.34402444762218604
SLA2	0.304274525145729
CD3E	0.4127956097440421
