## Supplementary material for "Multi-omics Integration Identifies Genes Influencing Traits Associated with Cardiovascular Risks: The Long Life Family Study": File S1: 9_negative_regulation_of_kinase_activity.csv

Genes	p_vals
CBL	6.31763348227706e-07
CSK	0.0003230979950464
LYN	0.0472242627346567
SPRY1	0.0898050315642771
SPRY2	0.0755458827254833
SH3BP5	0.0613450849503959
IBTK	0.310179688337273
CBLB	0.3653493245090021
SPRY4	0.5238481795078429
