## Supplementary material for "Multi-omics Integration Identifies Genes Influencing Traits Associated with Cardiovascular Risks: The Long Life Family Study": File S1: 10_platelet_activation.csv

Genes	p_vals
LCK	0.0242496857161673
LYN	0.0472242627346567
PLCG2	0.135365682033765
VAV1	0.0082122523025848
SYK	0.210645557681728
VAV2	0.383246225410017
PIK3CB	0.24634210017034094
FCER1G	0.7002333728977571
