## Supplementary material for "Multi-omics Integration Identifies Genes Influencing Traits Associated with Cardiovascular Risks: The Long Life Family Study": File S1: 13_regulation_of_MAP_kinase_activity.csv

Genes	p_vals
CSK	0.0003230979950464
LYN	0.0472242627346567
SPRY1	0.0898050315642771
SPRY2	0.0755458827254833
SYK	0.210645557681728
SPRY4	0.5238481795078429
PIK3CB	0.24634210017034094
DIRAS1	0.440780136614671
ALK	0.63043540711512
DIRAS2	0.0084940728824454
